# Unraveling the Single-Cell Spatial Landscapes of Melanoma Brain Metastases

**DOI:** 10.1101/2025.08.29.25334740

**Authors:** Artür Manukyan, Kristin Peters, Helena Radbruch, Federico Fusco, Felicitas Geserick, Florian Rossner, Annika Lehmann, Karsten Kleo, Thomas Conrad, Janine Altmüller, Izabela Plumbom, Altuna Akalin, Karsten Jürchott, Emanuel Wyler, Markus Landthaler, Claire Delbridge, Matthias Sendler, Josefine Radke, Torben Redmer

## Abstract

The cellular composition of the tumor ecosystem critically influences responses to immune checkpoint inhibitors (ICi) and BRAF inhibitors (BRAFi), however the specific dynamics driving the progression of melanoma brain metastases (MBMs) remain poorly understood. Here, we performed single cell-resolved spatial transcriptomics profiling of multiple tissue cores (n=47) of distinct solitary (n=12) and concordant multiple MBM (n=22), CNS tissue (n=9) and whole sections including one matched primary (n=4) of MBMs across various developmental stages and therapeutic regimens. Our approach uncovered both shared and distinct evolutionary patterns of MBM progression, highlighting pronounced cellular and spatial heterogeneity while identifying key tumor subsets defined by MET or NGFR expression. Notably, spatial profiling of tumors progressing under ICi or BRAFi therapy identified a population of BZW2^+^ tumor cells that promotes an immunosuppressive microenvironment, thereby impeding immune cell infiltration and intratumoral dispersion. Elevated BZW2 expression was associated with ICi resistance and inversely correlated with the antigen transporter TAP1 and the activation of interferon/STAT1 signaling. Spatially aware automated profiling of immune-enriched niches distinguished “hot” niches - characterized by tumor expression of TAP1, PD-L2 and HLA-DRA - from “cold” zones, which were characterized by high levels of BZW2 and the transcriptional regulator SOX4. This translational suppressor co-localized with the clinically targetable MET receptor in a subset of tumor cells exhibiting distinct immune evasion features.

In summary, we provide insights into the single-cell and spatially resolved landscapes of MBM, identifying BZW2/SOX4 and TAP1 as potential determinants of ICi response.
