## Supplementary material for "Unraveling the Single-Cell Spatial Landscapes of Melanoma Brain Metastases": Table S3

### Sheet: SuperTMA_merged_AntigenPresent_
	p_val	avg_log2FC	pct.1	pct.2	p_val_adj
IFI44L	0	2.41455	0.194	0.039	0			TopDown	TopUp in Neural crest-like cells
MX1	0	2.22771	0.131	0.03	0			STK32B	RELN
HLA-DQA1	0	2.18078	0.185	0.042	0			SLC24A3	NGFR
HLA-B	0	2.11095	0.95	0.677	0			PCSK1	IGFBP3
TAP1	0	1.92845	0.553	0.223	0			CEMIP	COL12A1
HLA-DRA	0	1.91557	0.72	0.322	0			RELN	SOX11
HLA-C	0	1.90723	0.861	0.547	0			SOX11	TRIL
CD74	0	1.89708	0.807	0.417	0			…
HLA-DMB	0	1.83026	0.224	0.079	0			IGFBP3
CD8A	0	1.70331	0.08	0.022	0			COL12A1
HLA-DPB1	0	1.65313	0.331	0.127	0			…
CTSS	0	1.60204	0.379	0.14	0			BZW2
C1QC	0	1.58438	0.252	0.103	0
IFI6	0	1.57334	0.591	0.308	0
IDO1	0	1.54195	0.049	0.014	0
PDGFD	0	1.53107	0.33	0.13	0
HLA-A	0	1.45459	0.948	0.748	0
DDX60	0	1.33797	0.216	0.094	0
ISG15	0	1.25666	0.181	0.094	0
S100A4	0	1.22475	0.38	0.258	0
STAT1	0	1.20655	0.692	0.469	0
CDH1	0	1.17749	0.141	0.045	0
CAPG	0	1.16226	0.094	0.037	0
HHATL	5.39793e-181	1.15646	0.03	0.01	1.97564e-178
MS4A6A	0	1.12382	0.229	0.106	0
TMEM119	1.42808e-220	1.06912	0.042	0.015	5.22678e-218
ANGPT2	0	1.0078	0.119	0.051	0
TNFSF10	0	0.997256	0.071	0.028	0
CCL5	0	0.974083	0.059	0.02	0
NKG7	6.17623e-120	0.961026	0.022	0.008	2.2605e-117
CD163	0	0.946714	0.182	0.089	0
OAS3	4.73479e-167	0.915448	0.099	0.062	1.73293e-164
CD86	1.5458e-295	0.89162	0.083	0.039	5.65765e-293
C1orf162	0	0.865483	0.136	0.068	0
GPR34	5.38237e-267	0.862241	0.111	0.062	1.96995e-264
AIF1	0	0.859854	0.327	0.179	0
ITGB2	0	0.827149	0.144	0.072	0
CCL4	1.15678e-189	0.78526	0.07	0.036	4.23382e-187
CD3G	2.14093e-99	0.78523	0.027	0.012	7.83579e-97
SNCG	2.73368e-120	0.770484	0.021	0.007	1.00053e-117
FCER1G	0	0.745911	0.324	0.195	0
TRAC	5.7661e-150	0.743624	0.05	0.025	2.11039e-147
ICAM1	0	0.742593	0.494	0.313	0
MAL	1.06329e-231	0.724322	0.067	0.032	3.89166e-229
CD2	2.0345e-147	0.72251	0.04	0.018	7.44628e-145
FGFR3	3.7345e-116	0.691076	0.04	0.02	1.36683e-113
MAP2	4.87555e-303	0.690349	0.425	0.363	1.78445e-300
SPI1	9.74594e-180	0.686047	0.092	0.055	3.56701e-177
GZMA	3.85821e-108	0.673929	0.034	0.017	1.4121e-105
CD4	2.75697e-277	0.668839	0.125	0.072	1.00905e-274
OLIG1	4.05145e-224	0.652593	0.092	0.051	1.48283e-221
CD68	0	0.651303	0.295	0.178	0
PECAM1	8.52671e-134	0.647809	0.072	0.043	3.12077e-131
CTSH	0	0.617678	0.232	0.147	0
TGFBI	0	0.616529	0.274	0.166	0
RASGRP1	1.24706e-107	0.546858	0.033	0.016	4.56424e-105
PDCD1LG2	2.18148e-63	0.541906	0.025	0.013	7.98421e-61
CSF1R	1.03113e-128	0.540928	0.097	0.064	3.77393e-126
AQP4	1.17366e-78	0.523793	0.044	0.026	4.29558e-76
ITGAM	8.53726e-125	0.521573	0.062	0.036	3.12464e-122
ABCB5	0	0.505895	0.354	0.157	0
GFAP	4.66824e-37	0.500157	0.183	0.215	1.70858e-34
TREM2	7.54153e-51	0.480818	0.034	0.022	2.7602e-48
CD93	7.45945e-101	0.476567	0.085	0.058	2.73016e-98
LRRK2	2.4899e-119	0.467736	0.045	0.024	9.11303e-117
FCGR3A	2.05589e-282	0.458642	0.225	0.156	7.52456e-280
LY86	2.06053e-111	0.450846	0.057	0.034	7.54154e-109
CYTIP	6.407e-103	0.447195	0.039	0.02	2.34496e-100
CORO1A	1.26535e-79	0.438569	0.05	0.031	4.63117e-77
GAD1	2.11052e-45	0.434906	0.022	0.013	7.72452e-43
FCGR1A	3.38263e-200	0.426596	0.106	0.063	1.23804e-197
EOMES	1.83501e-34	0.416448	0.047	0.035	6.71615e-32
SPARCL1	1.50521e-265	0.415867	0.26	0.185	5.50905e-263
MAG	6.31942e-168	0.408003	0.028	0.009	2.31291e-165
TTYH1	1.94513e-156	0.407047	0.079	0.046	7.11919e-154
CXCR4	1.37225e-159	0.40635	0.046	0.021	5.02244e-157
CHL1	1.83092e-142	0.402185	0.452	0.431	6.70115e-140
LGALS9	1.17925e-152	0.386356	0.055	0.029	4.31606e-150
EGFR	1.57392e-38	0.321573	0.028	0.018	5.76055e-36
CD52	5.83415e-132	0.318769	0.049	0.025	2.1353e-129
CAV1	0	0.318608	0.519	0.421	0
EIF2AK2	1.09953e-233	0.308649	0.511	0.44	4.02429e-231
CD14	3.98929e-57	0.30533	0.06	0.043	1.46008e-54
GPR183	7.49565e-36	0.285008	0.041	0.029	2.74341e-33
RGS16	5.53742e-08	0.275961	0.075	0.068	2.0267e-05
STXBP2	0	0.275282	0.189	0.104	0
EFHD1	5.42313e-145	0.262746	0.215	0.163	1.98487e-142
MX2	1.2099e-34	0.261511	0.337	0.32	4.42824e-32
TMIGD3	6.19253e-110	0.260119	0.109	0.076	2.26646e-107
BCL11B	9.87969e-37	0.235964	0.017	0.009	3.61597e-34
THEMIS	4.02193e-07	0.218524	0.012	0.009	0.000147203
IL7R	3.25068e-29	0.216286	0.034	0.025	1.18975e-26
ANXA1	0	0.211836	0.704	0.572	0
TESPA1	1.3261e-22	0.205907	0.011	0.006	4.85353e-20
IGFBP4	2.14195e-14	0.200925	0.364	0.352	7.83955e-12
EPAS1	1.97584e-115	0.192934	0.271	0.222	7.23157e-113
APP	2.82948e-271	0.186394	0.834	0.804	1.03559e-268
LRRK1	0.000403559	0.185588	0.049	0.045	0.147703
SLIT3	3.94537e-14	0.175033	0.014	0.01	1.44401e-11
IFITM3	1.61522e-188	0.171215	0.756	0.655	5.91172e-186
VWF	2.32967e-26	0.169128	0.031	0.022	8.5266e-24
RGS10	1.93474e-39	0.16635	0.089	0.071	7.08115e-37
ITGB7	8.69174e-17	0.15258	0.021	0.016	3.18118e-14
PTPRC	2.76873e-152	0.135925	0.148	0.104	1.01335e-149
RNASET2	4.91863e-37	0.119722	0.222	0.196	1.80022e-34
GPNMB	0	0.110602	0.754	0.554	0
CNTNAP3B	2.16355e-14	0.10214	0.24	0.227	7.91861e-12
NRXN2	0.000219702	-0.102748	0.114	0.107	0.0804108
ELOVL2	0.662418	-0.108911	0.231	0.233	1
FSTL4	0.0257454	-0.114064	0.016	0.015	1
KLF2	0.245207	-0.136843	0.04	0.039	1
ITGA9	1.3553e-10	-0.160444	0.132	0.143	4.96041e-08
ITGA6	6.76421e-11	-0.174121	0.366	0.375	2.4757e-08
MEF2C	0.000131977	-0.189261	0.24	0.245	0.0483034
CD83	0.579063	-0.1911	0.086	0.085	1
UGT8	0.000126724	-0.19968	0.109	0.116	0.0463812
CSPG4	1.25468e-14	-0.207473	0.215	0.234	4.59214e-12
CD44	4.19319e-05	-0.232571	0.784	0.741	0.0153471
TSHZ2	0.360221	-0.234621	0.024	0.023	1
CRYM	2.2277e-17	-0.234921	0.044	0.053	8.15339e-15
NTNG2	0.813978	-0.238775	0.013	0.013	1
CRHBP	0.00186856	-0.239894	0.01	0.012	0.683894
SNAP25	1.69127e-09	-0.244669	0.04	0.046	6.19006e-07
SOX2	4.19838e-83	-0.252507	0.103	0.138	1.53661e-80
ARHGAP24	7.40057e-24	-0.252981	0.082	0.097	2.70861e-21
IL1RL1	0.0165882	-0.253928	0.009	0.01	1
TTR	1.97752e-07	-0.278712	0.044	0.05	7.23773e-05
NCSTN	2.33615e-20	-0.285158	0.313	0.334	8.55031e-18
SEMA5A	1.17384e-42	-0.28858	0.228	0.258	4.29625e-40
RYR3	0.0332913	-0.291025	0.01	0.012	1
ALK	0.000435692	-0.293702	0.027	0.03	0.159463
CCN2	1.59025e-15	-0.298788	0.253	0.268	5.82032e-13
VIP	1.98225e-15	-0.299627	0.01	0.015	7.25505e-13
FGF4	2.92528e-07	-0.312614	0.011	0.008	0.000107065
ANK1	0.0961946	-0.321957	0.01	0.011	1
SDK1	2.35912e-07	-0.323761	0.017	0.014	8.63437e-05
PSEN2	3.27176e-10	-0.325344	0.12	0.129	1.19746e-07
SLC17A6	0.0109967	-0.345706	0.025	0.027	1
CHODL	0.000379588	-0.348531	0.02	0.022	0.138929
LGALS3	1.95747e-232	-0.352446	0.476	0.551	7.16434e-230
MEPE	0.447546	-0.356097	0.015	0.015	1
SPP1	0	-0.357387	0.75	0.846	0
BDNF	6.02902e-32	-0.366042	0.026	0.037	2.20662e-29
KLRB1	2.01218e-06	-0.381454	0.015	0.019	0.000736458
SOX10	1.09959e-151	-0.382138	0.623	0.633	4.0245e-149
PSENEN	2.90132e-45	-0.386533	0.174	0.201	1.06188e-42
CCND3	1.51645e-75	-0.389203	0.182	0.22	5.55021e-73
LAMA2	1.39243e-41	-0.3963	0.035	0.05	5.09631e-39
WIF1	4.23165e-11	-0.398169	0.012	0.016	1.54878e-08
PAX6	1.09397e-06	-0.403002	0.016	0.02	0.000400392
P2RY13	0.000436916	-0.403067	0.015	0.017	0.159911
NPNT	3.07227e-15	-0.404014	0.009	0.013	1.12445e-12
PTPRZ1	3.32734e-254	-0.407648	0.41	0.497	1.21781e-251
CX3CR1	4.27447e-11	-0.409078	0.012	0.016	1.56446e-08
SIRPA	1.28922e-49	-0.41201	0.41	0.43	4.71854e-47
STAT3	4.06714e-176	-0.413694	0.454	0.511	1.48857e-173
FLT1	7.78781e-19	-0.419032	0.063	0.074	2.85034e-16
SLC14A1	0.00018803	-0.422679	0.012	0.014	0.068819
CLDN11	4.33303e-27	-0.430087	0.029	0.039	1.58589e-24
PLCH1	4.85865e-25	-0.436933	0.022	0.031	1.77826e-22
HILPDA	1.01261e-221	-0.437899	0.232	0.305	3.70615e-219
ADRA1B	0.0211368	-0.43864	0.009	0.01	1
VWC2L	4.23081e-06	-0.442468	0.007	0.01	0.00154848
SPARC	0	-0.446496	0.79	0.84	0
MAVS	1.38688e-215	-0.450427	0.439	0.5	5.07597e-213
SLC26A4	9.68573e-08	-0.457196	0.039	0.044	3.54498e-05
P2RY12	1.22292e-22	-0.467289	0.031	0.04	4.4759e-20
ERMN	0.840518	-0.468341	0.018	0.018	1
TP53	3.02413e-171	-0.472416	0.353	0.417	1.10683e-168
TGFB1	4.58189e-121	-0.482853	0.251	0.298	1.67697e-118
PLD5	0.223879	-0.484424	0.018	0.018	1
SULF1	9.40284e-144	-0.484552	0.106	0.151	3.44144e-141
ACTA2	9.91129e-241	-0.487236	0.452	0.525	3.62753e-238
RORB	0.000789573	-0.490999	0.011	0.012	0.288984
CCR8	4.85609e-07	-0.498286	0.008	0.01	0.000177733
IDH2	7.84581e-161	-0.498995	0.256	0.315	2.87157e-158
PSEN1	2.96841e-130	-0.506381	0.202	0.251	1.08644e-127
MET	0.355321	-0.506388	0.308	0.29	1
GAS2L3	3.46736e-251	-0.510426	0.309	0.385	1.26905e-248
LYPD6B	2.16711e-11	-0.514764	0.012	0.016	7.93164e-09
LHX6	2.50703e-13	-0.515661	0.025	0.031	9.17572e-11
THSD4	5.84791e-25	-0.516713	0.024	0.033	2.14034e-22
MOBP	1.24911e-06	-0.520553	0.013	0.016	0.000457175
PCNA	0	-0.520799	0.436	0.527	0
ERBB3	0	-0.52158	0.588	0.634	0
HTR2A	1.75177e-11	-0.54648	0.015	0.02	6.41149e-09
CD69	0.564748	-0.552573	0.02	0.021	1
TCF7	6.70179e-116	-0.556381	0.067	0.1	2.45286e-113
DDR2	6.71319e-230	-0.556465	0.282	0.354	2.45703e-227
TGFB2	1.48406e-98	-0.560474	0.09	0.124	5.43168e-96
CHI3L1	1.14785e-306	-0.566261	0.1	0.166	4.20112e-304
ST18	1.37977e-10	-0.572751	0.011	0.015	5.04995e-08
CTLA4	1.5184e-85	-0.576416	0.046	0.07	5.55735e-83
OTOGL	1.25895e-07	-0.585361	0.009	0.012	4.60777e-05
ENG	3.98166e-205	-0.586885	0.154	0.213	1.45729e-202
NRP1	4.70527e-67	-0.590177	0.065	0.088	1.72213e-64
SLC17A7	0.0772209	-0.591989	0.01	0.009	1
CNTN2	0.0865562	-0.605715	0.009	0.01	1
CADM1	0	-0.646471	0.262	0.397	0
ANKRD18A	5.37226e-35	-0.648382	0.028	0.04	1.96625e-32
LIF	3.07359e-65	-0.656192	0.065	0.088	1.12494e-62
C1QL3	2.29812e-30	-0.657052	0.012	0.02	8.41113e-28
NCAM1	0	-0.658049	0.222	0.32	0
L1CAM	7.87669e-120	-0.664912	0.093	0.13	2.88287e-117
CEMIP2	0	-0.673131	0.239	0.342	0
IDH1	0	-0.680742	0.373	0.464	0
RFTN1	2.98586e-183	-0.682559	0.08	0.125	1.09282e-180
STMN2	1.25678e-17	-0.69464	0.023	0.03	4.5998e-15
SOX9	0	-0.697914	0.26	0.381	0
TENM1	1.41702e-25	-0.700065	0.021	0.029	5.18628e-23
OLIG2	1.24032e-57	-0.716014	0.026	0.041	4.53959e-55
CDH12	5.70941e-09	-0.717989	0.01	0.013	2.08964e-06
B4GALNT1	5.57793e-52	-0.726519	0.025	0.039	2.04152e-49
SNTB2	0	-0.729235	0.225	0.327	0
TAC1	1.06969e-26	-0.746557	0.012	0.019	3.91506e-24
SYT1	1.2289e-157	-0.772785	0.031	0.06	4.49778e-155
LOX	0	-0.778376	0.265	0.395	0
RIT2	1.13595e-42	-0.784194	0.012	0.02	4.15759e-40
SFRP2	6.37748e-50	-0.789569	0.021	0.034	2.33416e-47
POU6F2	3.51818e-65	-0.796025	0.038	0.057	1.28765e-62
SPHKAP	2.75157e-44	-0.798088	0.008	0.015	1.00707e-41
PLCE1	8.38919e-137	-0.799473	0.036	0.064	3.07044e-134
ADAMTS3	3.44359e-178	-0.802872	0.038	0.072	1.26035e-175
NES	0	-0.812696	0.581	0.714	0
CDK1	2.59679e-169	-0.81428	0.083	0.126	9.50424e-167
FILIP1	3.50735e-24	-0.817663	0.01	0.017	1.28369e-21
NDST4	2.26694e-12	-0.818286	0.008	0.012	8.29699e-10
AXL	0	-0.836039	0.129	0.202	0
DCN	0	-0.83912	0.209	0.343	0
SYNPR	1.23244e-69	-0.848272	0.029	0.046	4.51071e-67
MEIS2	2.41055e-216	-0.849281	0.103	0.157	8.82262e-214
OPALIN	8.76145e-05	-0.892616	0.008	0.01	0.0320669
VAMP1	0	-0.897156	0.105	0.174	0
HES1	0	-0.900912	0.25	0.39	0
RSPO2	1.06538e-16	-0.907592	0.015	0.02	3.8993e-14
NTNG1	5.28473e-161	-0.917923	0.033	0.062	1.93421e-158
NGFR	0	-0.921654	0.163	0.313	0
EYA4	0	-0.940628	0.105	0.178	0
MFSD2A	5.38288e-151	-0.957998	0.029	0.056	1.97013e-148
TRPC6	0	-0.96005	0.066	0.134	0
THBS1	0	-0.967998	0.154	0.275	0
IFNB1	3.98907e-22	-0.968252	0.007	0.012	1.46e-19
TRHDE	1.578e-144	-0.977976	0.024	0.048	5.77548e-142
LYPD6	1.01086e-150	-0.988129	0.038	0.068	3.69976e-148
TRIL	0	-0.998514	0.11	0.241	0
TOP2A	0	-1.00993	0.18	0.29	0
MYO5B	0	-1.01221	0.107	0.196	0
MKI67	0	-1.02708	0.121	0.217	0
ANO3	8.29787e-237	-1.03755	0.035	0.074	3.03702e-234
UNC5B	1.01522e-204	-1.03985	0.041	0.079	3.71572e-202
CCNA1	3.13259e-58	-1.04496	0.009	0.018	1.14653e-55
SOX4	0	-1.04718	0.515	0.658	0
MYO16	0	-1.05186	0.053	0.121	0
MGST1	0	-1.08627	0.076	0.159	0
NR2F2	0	-1.08954	0.156	0.285	0
APOE	0	-1.10371	0.65	0.718	0
CDH6	5.03901e-151	-1.10955	0.018	0.041	1.84428e-148
CCNB2	0	-1.14145	0.089	0.165	0
BCAN	3.57972e-121	-1.15331	0.258	0.282	1.31018e-118
CALCRL	3.55019e-306	-1.15361	0.036	0.082	1.29937e-303
NOTCH1	0	-1.16929	0.316	0.507	0
NR4A2	0	-1.17227	0.11	0.243	0
ADAMTS12	2.84222e-240	-1.18198	0.03	0.067	1.04025e-237
DCX	9.47014e-165	-1.19299	0.023	0.05	3.46607e-162
BZW2	0	-1.19701	0.396	0.604	0
CAPN3	4.69621e-255	-1.19792	0.249	0.294	1.71881e-252
COL25A1	0	-1.22349	0.061	0.142	0
CD36	1.61776e-228	-1.24477	0.04	0.08	5.921e-226
ADAMTS16	2.07815e-146	-1.24489	0.022	0.046	7.60604e-144
PDGFA	0	-1.26319	0.38	0.502	0
ZDHHC23	7.1319e-173	-1.26908	0.015	0.039	2.61028e-170
SLCO5A1	3.12488e-303	-1.28134	0.027	0.07	1.1437e-300
MYRF	2.70204e-259	-1.28335	0.035	0.075	9.88945e-257
LIFR	0	-1.29767	0.141	0.324	0
VCAN	0	-1.29804	0.25	0.48	0
ITGA5	0	-1.31689	0.108	0.232	0
POSTN	0	-1.32855	0.502	0.675	0
ZBBX	4.80219e-118	-1.33771	0.011	0.028	1.7576e-115
NPY1R	0	-1.37753	0.029	0.083	0
CXCL14	0	-1.42914	0.032	0.081	0
ANGPT1	0	-1.42998	0.118	0.286	0
PDGFRA	0	-1.43426	0.072	0.185	0
GLIS3	0	-1.43496	0.053	0.142	0
CNDP1	3.48312e-180	-1.45499	0.026	0.055	1.27482e-177
IGFBP5	0	-1.46459	0.36	0.576	0
CENPF	0	-1.48122	0.273	0.482	0
GAD2	3.38664e-59	-1.48969	0.005	0.013	1.23951e-56
SAMD5	0	-1.51847	0.11	0.282	0
PHLDB2	0	-1.52959	0.146	0.31	0
IGFBP3	0	-1.58328	0.287	0.533	0
MCTP2	0	-1.59904	0.067	0.194	0
COL12A1	0	-1.6057	0.165	0.376	0
PROX1	0	-1.61845	0.071	0.194	0
SORCS1	0	-1.64274	0.059	0.16	0
SPON1	0	-1.72505	0.057	0.138	0
FBLN1	0	-1.72649	0.143	0.374	0
STK32B	0	-1.76103	0.153	0.376	0
SLC24A3	0	-1.83498	0.022	0.074	0
PCSK1	0	-1.87231	0.043	0.153	0
CEMIP	0	-2.00751	0.062	0.209	0
RELN	0	-2.12881	0.09	0.295	0
SOX11	0	-2.27916	0.093	0.334	0
