## Supplementary material for "Unraveling the Single-Cell Spatial Landscapes of Melanoma Brain Metastases": Table S5

### Sheet: TMA1.0_SuperCellType_Proportion
	Sample	SuperCellType	count	proportion
	PCNSL_6	Astrocytes	141	0.134928
	PCNSL_3	Astrocytes	810	0.140601
	Pat 23_A	Astrocytes	150	0.0102698
	Pat 23_B	Astrocytes	12	0.00139502
	Pat 23_C	Astrocytes	32	0.00146012
	Pat 24	Astrocytes	1631	0.220019
	Pat 15_B	Astrocytes	7	0.000595086
	Pat 15_A	Astrocytes	183	0.0174668
	Adjacent CNS 2 (Pat 18)	Astrocytes	1590	0.242083
	Adjacent CNS 1	Astrocytes	703	0.48416
	Pat 90-Primary mM	Endothelial Cells	1213	0.0582977
	Pat 90-mMBM_A	Endothelial Cells	86	0.0271722
	Pat 90-mMBM_B	Endothelial Cells	929	0.0703468
	PCNSL_3	Endothelial Cells	364	0.0631835
	Pat 19_Cereb.	Endothelial Cells	93	0.0415179
	Pat 23_A	Endothelial Cells	1242	0.0850335
	Pat 23_B	Endothelial Cells	259	0.0301093
	Pat 23_C	Endothelial Cells	468	0.0213543
	Pat 19-FL_A	Endothelial Cells	278	0.0104093
	Pat 19-FL_B	Endothelial Cells	865	0.036311
	Pat 24	Endothelial Cells	703	0.0948334
	Pat 15_B	Endothelial Cells	1006	0.0855224
	Pat 15_A	Endothelial Cells	2256	0.215329
	Adjacent CNS 2 (Pat 18)	Endothelial Cells	865	0.131699
	Adjacent CNS 1	Endothelial Cells	76	0.0523416
	PCNSL_6	Immune Cells	162	0.155024
	Pat 90-Primary mM	Immune Cells	720	0.0346037
	Pat 90-mMBM_A	Immune Cells	61	0.0192733
	Pat 90-mMBM_B	Immune Cells	2767	0.209526
	PCNSL_3	Immune Cells	165	0.0286409
	Pat 23_A	Immune Cells	458	0.031357
	Pat 23_B	Immune Cells	51	0.00592885
	Pat 23_C	Immune Cells	520	0.023727
	Pat 19-FL_A	Immune Cells	1777	0.0665369
	Pat 19-FL_B	Immune Cells	5014	0.210478
	Pat 24	Immune Cells	1020	0.137596
	Pat 15_B	Immune Cells	1163	0.0988693
	Pat 15_A	Immune Cells	1778	0.169705
	Adjacent CNS 2 (Pat 18)	Immune Cells	366	0.0557247
	PCNSL_3	Neurons	996	0.172887
	Pat 24	Neurons	974	0.131391
	Adjacent CNS 1	Neurons	136	0.0936639
	PCNSL_6	Oligodendrocytes	379	0.362679
	PCNSL_3	Oligodendrocytes	552	0.0958167
	Pat 23_A	Oligodendrocytes	337	0.0230727
	Pat 23_B	Oligodendrocytes	80	0.00930016
	Pat 23_C	Oligodendrocytes	11	0.000501916
	Pat 24	Oligodendrocytes	292	0.0393903
	Adjacent CNS 2 (Pat 18)	Oligodendrocytes	840	0.127893
	Adjacent CNS 1	Oligodendrocytes	271	0.186639
	Pat 90-Primary mM	Proliferating Tumor Cells	1474	0.0708415
	Pat 90-mMBM_A	Proliferating Tumor Cells	2715	0.85782
	Pat 90-mMBM_B	Proliferating Tumor Cells	369	0.0279418
	PCNSL_3	Proliferating Tumor Cells	1343	0.233119
	Pat 19_Cereb.	Proliferating Tumor Cells	17	0.00758929
	Pat 19-FL_A	Proliferating Tumor Cells	1485	0.0556034
	Pat 19-FL_B	Proliferating Tumor Cells	1024	0.0429855
	Pat 24	Proliferating Tumor Cells	588	0.0793201
	Pat 15_B	Proliferating Tumor Cells	1127	0.0958089
	Pat 15_A	Proliferating Tumor Cells	404	0.0385607
	Pat 23_A	Proliferating Tumor Cells (NGFR+)	6179	0.423045
	Pat 23_B	Proliferating Tumor Cells (NGFR+)	437	0.0508021
	Pat 23_C	Proliferating Tumor Cells (NGFR+)	2196	0.100201
	PCNSL_6	TAMs	287	0.274641
	Pat 90-Primary mM	TAMs	2720	0.130725
	Pat 90-mMBM_A	TAMs	180	0.056872
	Pat 90-mMBM_B	TAMs	2834	0.214599
	PCNSL_3	TAMs	1406	0.244055
	Pat 19_Cereb.	TAMs	111	0.0495536
	Pat 23_A	TAMs	1850	0.12666
	Pat 23_B	TAMs	1084	0.126017
	Pat 23_C	TAMs	1021	0.046587
	Pat 19-FL_A	TAMs	4338	0.162429
	Pat 19-FL_B	TAMs	3891	0.163336
	Pat 24	TAMs	263	0.0354782
	Pat 15_B	TAMs	924	0.0785514
	Pat 15_A	TAMs	1047	0.0999332
	Adjacent CNS 2 (Pat 18)	TAMs	1847	0.281212
	Adjacent CNS 1	TAMs	266	0.183196
	Pat 90-Primary mM	Tumor Cells	12733	0.611958
	Pat 90-mMBM_A	Tumor Cells	123	0.0388626
	Pat 90-mMBM_B	Tumor Cells	6307	0.477586
	Pat 19_Cereb.	Tumor Cells	2019	0.901339
	Pat 19-FL_A	Tumor Cells	17563	0.657618
	Pat 19-FL_B	Tumor Cells	10855	0.455671
	Pat 24	Tumor Cells	1418	0.191286
	Pat 15_B	Tumor Cells	7168	0.609368
	Pat 15_A	Tumor Cells	3824	0.36499
	Pat 23_A	Tumor Cells (NGFR+)	3890	0.266329
	Pat 23_B	Tumor Cells (NGFR+)	6665	0.77482
	Pat 23_C	Tumor Cells (NGFR+)	17665	0.806032
	PCNSL_6	VLMC/CAF	76	0.0727273
	Pat 90-Primary mM	VLMC/CAF	1947	0.0935743
	PCNSL_3	VLMC/CAF	125	0.0216976
	Pat 23_A	VLMC/CAF	500	0.0342325
	Pat 23_B	VLMC/CAF	14	0.00162753
	Pat 23_C	VLMC/CAF	3	0.000136886
	Pat 19-FL_A	VLMC/CAF	1266	0.0474033
	Pat 19-FL_B	VLMC/CAF	2173	0.0912182
	Pat 24	VLMC/CAF	524	0.0706866
	Pat 15_B	VLMC/CAF	368	0.0312845
	Pat 15_A	VLMC/CAF	985	0.0940155
	Adjacent CNS 2 (Pat 18)	VLMC/CAF	1060	0.161389
