## Supplementary material for "Unraveling the Single-Cell Spatial Landscapes of Melanoma Brain Metastases": Table S7

### Sheet: DESeq_TCs
DESeq analysis of tumor cells within "hot" and "cold" niches
	baseMean	log2FoldChange	lfcSE	stat	pvalue	padj
IDO1	380.211	1.99665	0.168193	11.8711	1.67206e-32	6.79972e-31
NKG7	142.125	1.87991	0.145191	12.9479	2.4162e-38	1.76866e-36
CD8A	609.649	1.80234	0.108312	16.6402	3.56457e-62	6.52316e-60
CCL5	437.192	1.73395	0.101476	17.0873	1.84468e-65	6.75154e-63
GZMA	289.997	1.72815	0.115185	15.0032	6.99454e-51	8.53334e-49
GNLY	45.3695	1.65628	0.144761	11.4414	2.59516e-30	9.49829e-29
TRAC	357.651	1.54201	0.125371	12.2996	9.10364e-35	4.7599e-33
THEMIS	104.615	1.51034	0.14048	10.7513	5.84254e-27	1.17683e-25
CD2	280.016	1.42509	0.126462	11.2689	1.86938e-29	5.70162e-28
CCL4	558.962	1.34264	0.12719	10.5562	4.75462e-26	8.28662e-25
HLA-DRA	7822.7	1.34104	0.12448	10.7732	4.60949e-27	1.05442e-25
CD3G	193.858	1.33144	0.172783	7.70582	1.30006e-14	7.32032e-14
PDCD1	9.59151	1.31967	0.267117	4.94039	7.7965e-07	1.75062e-06
IFI44L	577.945	1.31846	0.13313	9.90355	4.01754e-23	5.44599e-22
C1QC	1520.65	1.31774	0.142508	9.24674	2.3144e-20	2.22914e-19
GZMB	158.237	1.31656	0.15134	8.69937	3.33722e-18	2.77596e-17
CD74	10993.5	1.23996	0.115328	10.7516	5.82124e-27	1.17683e-25
TAP1	5087.21	1.22694	0.114164	10.7472	6.10924e-27	1.17683e-25
HLA-DQA1	447.289	1.2264	0.135912	9.02347	1.82221e-19	1.66732e-18
CD52	286.546	1.17028	0.170435	6.86643	6.58266e-12	3.01157e-11
CD4	631.185	1.16862	0.132037	8.85069	8.6978e-19	7.40325e-18
MS4A6A	933.57	1.16375	0.114915	10.1271	4.18856e-24	6.13206e-23
Pegivirus_CDS	2.58563	1.14122	0.365968	3.11835	0.00181869	0.00266886
S2_orf1ab	1.01875	1.06763	0.435089	2.45381	0.014135	0.0186094
FCGR3A	1467.15	1.05509	0.123488	8.54402	1.29632e-17	9.88446e-17
PDCD1LG2	95.3791	1.03341	0.0982456	10.5187	7.08517e-26	1.12747e-24
HLA-DMB	890.302	1.02093	0.0859241	11.8818	1.47244e-32	6.73641e-31
CYTIP	191.814	1.00023	0.124876	8.00975	1.14939e-15	7.1301e-15
BCL11B	85.7144	0.991949	0.2076	4.77817	1.76895e-06	3.80845e-06
ITGB2	612.099	0.988226	0.0972585	10.1608	2.96553e-24	4.52243e-23
HLA-B	15515.4	0.982141	0.11343	8.65857	4.77732e-18	3.88555e-17
TNFSF10	162.508	0.980199	0.136212	7.19613	6.1947e-13	3.10584e-12
HLA-DPB1	1443.28	0.973719	0.117973	8.25371	1.53554e-16	1.02183e-15
RASGRP1	168.744	0.963502	0.14238	6.76711	1.31376e-11	5.59111e-11
TESPA1	26.1146	0.950553	0.191264	4.96986	6.70015e-07	1.5423e-06
AIF1	1580.19	0.947585	0.113916	8.31826	8.92671e-17	6.16448e-16
FCER1G	1808.43	0.918106	0.0975635	9.41034	4.94522e-21	5.32339e-20
SPI1	367.7	0.880257	0.105188	8.36838	5.84166e-17	4.11163e-16
CD48	395.823	0.878073	0.108186	8.11634	4.80436e-16	3.08491e-15
CORO1A	198.943	0.874519	0.126825	6.89549	5.36792e-12	2.51879e-11
FASLG	41.1373	0.857966	0.188482	4.55198	5.31422e-06	1.05135e-05
CD86	251.742	0.828777	0.105245	7.87473	3.4149e-15	2.08309e-14
IL7R	214.957	0.818887	0.144765	5.65666	1.54345e-08	4.51922e-08
CTSS	1676.18	0.815109	0.0984722	8.27755	1.25737e-16	8.52216e-16
CD163	635.859	0.801508	0.106349	7.53659	4.82408e-14	2.63524e-13
PTPRC	858.959	0.771494	0.0828341	9.31373	1.23425e-20	1.29067e-19
LGALS9	171.043	0.770199	0.130434	5.90491	3.52846e-09	1.13282e-08
FCGR1A	468.796	0.766132	0.0825961	9.27563	1.76566e-20	1.74657e-19
HLA-C	10261.4	0.75789	0.111052	6.82465	8.81383e-12	3.93398e-11
CSF1R	321.656	0.682065	0.084145	8.10583	5.23858e-16	3.30573e-15
CSF1	517.346	0.675517	0.115041	5.87197	4.30655e-09	1.34718e-08
MX1	308.771	0.622046	0.100161	6.2105	5.28179e-10	1.80667e-09
ISG15	439.237	0.611277	0.111992	5.45821	4.8095e-08	1.30391e-07
GPR34	296.997	0.602488	0.120199	5.01244	5.37443e-07	1.2773e-06
KLRB1	73.0006	0.584987	0.0851199	6.8725	6.30849e-12	2.92267e-11
CXCR4	226.96	0.567293	0.167518	3.38646	0.000707993	0.00109336
DDX60	871.195	0.558661	0.124565	4.48491	7.29448e-06	1.42769e-05
OAS3	303.197	0.553164	0.11809	4.68426	2.8097e-06	5.77724e-06
TMIGD3	413.257	0.547038	0.0956742	5.71772	1.07964e-08	3.22728e-08
C1orf162	437.016	0.544397	0.0880041	6.18604	6.16938e-10	2.09074e-09
CD69	105.725	0.531021	0.138596	3.83144	0.000127398	0.000217886
PECAM1	197.295	0.522192	0.092966	5.61702	1.94279e-08	5.4697e-08
STAT1	6704.3	0.515967	0.0820421	6.28905	3.19421e-10	1.12412e-09
ICAM1	4359.31	0.44189	0.08467	5.21897	1.79921e-07	4.51034e-07
STXBP2	1154.88	0.423249	0.103807	4.07727	4.5567e-05	8.2562e-05
LRRK2	116.157	0.414455	0.0936657	4.42483	9.6518e-06	1.85924e-05
ICAM2	23.734	0.391642	0.191052	2.04992	0.0403722	0.0499197
IFI6	2650.88	0.384388	0.132279	2.90588	0.00366217	0.00509641
CD14	172.975	0.377733	0.151803	2.4883	0.0128355	0.0169595
HLA-A	12199.6	0.375073	0.102117	3.67296	0.000239756	0.000397062
ITGAX	148.005	0.365217	0.111421	3.27781	0.00104615	0.00158875
LY86	165.661	0.326592	0.0768291	4.25089	2.12923e-05	3.93585e-05
ITGAM	161.317	0.252102	0.110581	2.27979	0.0226203	0.0288468
CAPG	378.81	0.213482	0.0789044	2.70558	0.00681857	0.00931193
LAMA2	119.188	-0.161377	0.0750333	-2.15074	0.0314965	0.0394785
IFITM3	10144.3	-0.170626	0.0568263	-3.00259	0.00267695	0.00381231
RGS10	260.877	-0.211348	0.0827853	-2.55297	0.0106808	0.0142671
PDGFRA	540.591	-0.237779	0.0906831	-2.62209	0.00873934	0.011803
CHODL	172.292	-0.258193	0.100621	-2.56598	0.0102884	0.0138439
ADAMTS12	154.021	-0.269007	0.0759737	-3.5408	0.000398922	0.000637578
SFRP2	105.347	-0.271456	0.107922	-2.51531	0.0118929	0.0157711
SLC26A4	121.666	-0.275754	0.127421	-2.16412	0.0304552	0.0384366
IGFBP4	1750.74	-0.276696	0.11647	-2.37568	0.0175167	0.0228153
EIF2AK2	2783.64	-0.283999	0.0637776	-4.45296	8.46944e-06	1.64011e-05
S100A4	1505.13	-0.285068	0.116625	-2.4443	0.0145132	0.0190388
COL12A1	2642.83	-0.289649	0.0834363	-3.4715	0.000517566	0.000820039
STAT3	3342.43	-0.291335	0.0626777	-4.64814	3.34936e-06	6.81038e-06
IDH1	3413.67	-0.297862	0.0593843	-5.01583	5.28042e-07	1.26316e-06
EPAS1	991.316	-0.313243	0.0667254	-4.69451	2.67249e-06	5.55757e-06
ABCC9	44.9341	-0.319111	0.105075	-3.03699	0.00238955	0.00342971
GLIS3	386.678	-0.319328	0.0993215	-3.2151	0.001304	0.00196303
CLDN11	105.626	-0.327391	0.142717	-2.29398	0.0217917	0.0278872
MOBP	39.8257	-0.3286	0.159426	-2.06114	0.0392893	0.0487454
ITGA5	983.895	-0.329237	0.110131	-2.9895	0.00279434	0.00394876
B4GALNT1	87.7882	-0.331015	0.108633	-3.0471	0.00231065	0.00332951
FILIP1	32.7904	-0.331401	0.108604	-3.05145	0.00227739	0.00329456
LGALS3	8370.25	-0.334635	0.141396	-2.36665	0.0179501	0.023297
ANKRD18A	122.068	-0.341103	0.0984571	-3.46448	0.000531258	0.000835526
CNTNAP3B	1868.08	-0.354442	0.103047	-3.43961	0.000582562	0.000911187
ITGAV	3215.43	-0.357583	0.0757821	-4.71856	2.37518e-06	4.99607e-06
POSTN	17049.7	-0.364428	0.0789286	-4.61719	3.88976e-06	7.77953e-06
TGFB2	712.827	-0.367924	0.118013	-3.11765	0.00182299	0.00266886
TTR	187.558	-0.369784	0.108647	-3.40353	0.000665219	0.00103165
MFSD2A	151.638	-0.373071	0.0906048	-4.11756	3.82897e-05	7.00702e-05
PTCHD4	522.85	-0.376049	0.17043	-2.20647	0.0273514	0.0346388
CALCRL	175.476	-0.381557	0.127925	-2.98267	0.00285743	0.00402239
CADM1	2493.08	-0.38468	0.107255	-3.58658	0.000335046	0.000540206
MX2	1756.71	-0.385067	0.0577088	-6.67259	2.51335e-11	1.0221e-10
CEMIP2	1548.4	-0.386692	0.0787595	-4.90979	9.11756e-07	2.02244e-06
FSTL4	57.1672	-0.389483	0.162905	-2.39086	0.0168091	0.0219719
RIT2	48.1027	-0.39188	0.146996	-2.66593	0.00767752	0.010446
CCN2	2015.32	-0.393793	0.153918	-2.55846	0.0105137	0.0140953
PDGFA	5299.93	-0.394339	0.122266	-3.22527	0.00125856	0.00190344
NGFR	1630.19	-0.39434	0.167376	-2.35602	0.0184721	0.0238897
SAMD5	1231.27	-0.406538	0.0745313	-5.45459	4.90848e-08	1.32096e-07
CDK1	631.476	-0.408938	0.130115	-3.14289	0.00167286	0.00246882
NR2F2	1185.65	-0.412149	0.0647652	-6.36375	1.96891e-10	7.13487e-10
STMN2	93.3261	-0.417953	0.181095	-2.30792	0.0210034	0.0269728
ATP2C2	17.0626	-0.420902	0.14564	-2.89002	0.00385213	0.00534045
CD83	333.146	-0.422917	0.131583	-3.21407	0.00130868	0.00196303
MYO16	375.897	-0.425422	0.12935	-3.28892	0.00100572	0.00154014
ITGA6	1851.93	-0.426693	0.0691433	-6.17114	6.77982e-10	2.25583e-09
ENG	724.727	-0.427569	0.0495871	-8.62259	6.54581e-18	5.20819e-17
SERPINA3	1301.43	-0.430661	0.100495	-4.28538	1.82424e-05	3.42396e-05
ERMN	51.8603	-0.430789	0.170331	-2.52913	0.0114346	0.0152184
VAMP1	742.034	-0.434113	0.106305	-4.08365	4.43344e-05	8.07284e-05
GAD1	31.4862	-0.435477	0.147554	-2.95131	0.00316426	0.00443724
THSD7B	13.1115	-0.440348	0.204381	-2.15455	0.0311972	0.0392377
PHLDB2	1811.22	-0.440505	0.0933524	-4.71873	2.37317e-06	4.99607e-06
SORCS1	618.84	-0.441536	0.0841459	-5.24726	1.54376e-07	3.92373e-07
CRYM	156.995	-0.44407	0.12436	-3.57083	0.000355856	0.000571243
ROS1	23.1864	-0.451411	0.170796	-2.64298	0.00821802	0.01114
FGFR2	36.4401	-0.453687	0.216543	-2.09513	0.0361593	0.0450146
SNTB2	1592.81	-0.457619	0.0878921	-5.20661	1.92325e-07	4.7885e-07
MAVS	4306.05	-0.460621	0.088608	-5.19842	2.00993e-07	4.97051e-07
PROX1	654.897	-0.460666	0.159834	-2.88215	0.00394974	0.00545511
NOTCH1	2923.94	-0.460718	0.0749778	-6.14473	8.00998e-10	2.64113e-09
CEMIP	788.9	-0.461977	0.12707	-3.63561	0.000277319	0.000453119
TOP2A	2071.33	-0.466094	0.115914	-4.02103	5.79441e-05	0.000103958
SDK1	32.5588	-0.469422	0.125817	-3.73099	0.000190731	0.000323184
POU6F2	246.574	-0.471366	0.0757617	-6.2217	4.91798e-10	1.69809e-09
ACTA2	4452.57	-0.476723	0.0921696	-5.17224	2.31306e-07	5.64386e-07
ANGPT1	1504.07	-0.478316	0.0903325	-5.29506	1.1898e-07	3.04521e-07
GPNMB	10685.1	-0.480607	0.12073	-3.98084	6.86721e-05	0.000122169
EFHD1	1469.61	-0.481996	0.124094	-3.88413	0.000102699	0.000178141
TP53	2440.86	-0.4827	0.0857454	-5.62946	1.80774e-08	5.16901e-08
RYR3	26.8127	-0.489461	0.163726	-2.98951	0.00279427	0.00394876
IGFBP5	9373.29	-0.491481	0.13323	-3.68897	0.000225166	0.000374594
RXFP1	49.3823	-0.492282	0.139413	-3.53111	0.000413827	0.000658525
FLT1	232.581	-0.495045	0.095293	-5.19498	2.04747e-07	5.02935e-07
NES	6983.18	-0.498093	0.0835492	-5.96167	2.49669e-09	8.08662e-09
ARHGAP24	205.298	-0.498813	0.0851031	-5.86129	4.59297e-09	1.4246e-08
DDR2	1548.4	-0.503375	0.0532597	-9.45133	3.34568e-21	3.71067e-20
HTR2A	41.1897	-0.504977	0.152156	-3.31881	0.000904007	0.0013902
CRHBP	33.4646	-0.505015	0.118477	-4.26257	2.02092e-05	3.75461e-05
SPARC	17957.4	-0.509839	0.0628127	-8.11682	4.78553e-16	3.08491e-15
BDNF	90.0084	-0.511687	0.160307	-3.19192	0.00141329	0.00211129
ITGA9	693.395	-0.513778	0.0924788	-5.55563	2.76606e-08	7.66952e-08
SOX11	2204.03	-0.516572	0.0772806	-6.68437	2.31914e-11	9.53712e-11
PSENEN	832.258	-0.517464	0.0754748	-6.85612	7.07575e-12	3.19719e-11
VWC2L	22.0206	-0.520324	0.163282	-3.18665	0.00143931	0.00213274
SOX2	489.863	-0.523513	0.104823	-4.99423	5.90699e-07	1.37704e-06
SORT1	10590.4	-0.524998	0.056573	-9.28	1.69475e-20	1.723e-19
HS3ST2	28.9881	-0.526371	0.133409	-3.94554	7.96206e-05	0.000139975
BTBD11	33.7968	-0.531337	0.145055	-3.66301	0.00024927	0.000410959
PAX6	42.3257	-0.532425	0.123106	-4.32495	1.52567e-05	2.89324e-05
IL1RL1	32.203	-0.533766	0.135315	-3.94461	7.99308e-05	0.000139975
ANGPT2	93.135	-0.535302	0.18782	-2.85008	0.00437084	0.00601401
PSEN1	1436.48	-0.538471	0.0641948	-8.38808	4.94141e-17	3.54619e-16
EYA4	528.181	-0.539532	0.115149	-4.6855	2.79273e-06	5.7748e-06
THSD4	64.9771	-0.555044	0.140086	-3.96217	7.42708e-05	0.000131319
FGF4	16.0011	-0.562816	0.176401	-3.19055	0.00142002	0.00211271
SLC14A1	34.8279	-0.563679	0.186786	-3.01778	0.0025463	0.00364041
ADRA1A	31.0428	-0.563708	0.145809	-3.86607	0.000110602	0.000190944
CENPF	5452.78	-0.564016	0.104399	-5.40252	6.57108e-08	1.70569e-07
MEF2C	1267.35	-0.565373	0.120364	-4.69718	2.63777e-06	5.5167e-06
TRPC6	332.279	-0.565649	0.0879201	-6.43367	1.24562e-10	4.55899e-10
IDH2	1594.58	-0.566521	0.0948734	-5.97133	2.35327e-09	7.69015e-09
TCF7	254.836	-0.568718	0.148266	-3.83579	0.000125163	0.000215069
UNC5B	169.015	-0.574297	0.185251	-3.1001	0.00193452	0.00280967
CCNB2	720.444	-0.57914	0.145493	-3.98053	6.87618e-05	0.000122169
SOX10	7260.47	-0.595327	0.0629479	-9.45745	3.1553e-21	3.60887e-20
LYPD6	217.38	-0.596078	0.146453	-4.0701	4.69939e-05	8.47279e-05
MEPE	38.5273	-0.605735	0.161483	-3.75108	0.000176074	0.000299735
HES1	1965.39	-0.607626	0.0926043	-6.56153	5.32586e-11	2.07977e-10
PSEN2	662.459	-0.609247	0.105316	-5.78497	7.25264e-09	2.23064e-08
ERBB3	8220.46	-0.611498	0.105807	-5.77935	7.49899e-09	2.28673e-08
SLC17A7	16.8647	-0.612645	0.217352	-2.81868	0.00482209	0.00661006
LYVE1	261.094	-0.613509	0.17948	-3.41825	0.000630254	0.000981587
PCNA	5249.73	-0.614024	0.0780684	-7.86521	3.68486e-15	2.1876e-14
APOE	18880.1	-0.619023	0.112857	-5.48501	4.13452e-08	1.13777e-07
NCSTN	1766.72	-0.620751	0.0877625	-7.07307	1.51538e-12	7.49501e-12
GAS2L3	1901.79	-0.620941	0.0561298	-11.0626	1.9053e-28	5.36415e-27
NPFFR2	20.1693	-0.621637	0.159565	-3.89583	9.78621e-05	0.00017056
SLCO5A1	129.08	-0.625158	0.126099	-4.95768	7.13383e-07	1.63186e-06
NGF	14.7888	-0.637184	0.204783	-3.1115	0.00186137	0.00271419
DCX	155.979	-0.643513	0.129904	-4.95375	7.27976e-07	1.6549e-06
LIFR	1288.78	-0.647658	0.0975676	-6.63805	3.17862e-11	1.27843e-10
RORB	41.6388	-0.651301	0.222628	-2.92552	0.00343884	0.00480387
SPHKAP	36.6247	-0.652295	0.175419	-3.71849	0.000200415	0.000338027
HHATL	46.735	-0.653348	0.148976	-4.38561	1.15664e-05	2.20484e-05
SNAP25	142.945	-0.653705	0.151221	-4.32283	1.54041e-05	2.90614e-05
APP	12543.2	-0.656446	0.057999	-11.3182	1.06606e-29	3.54707e-28
VIP	42.3224	-0.656529	0.13893	-4.7256	2.29436e-06	4.88219e-06
CCND3	770.174	-0.672535	0.114361	-5.88079	4.08306e-09	1.28827e-08
NCAM1	1894.9	-0.676843	0.10376	-6.52313	6.88544e-11	2.59801e-10
TMEM132C	10.3378	-0.677816	0.188986	-3.58659	0.000335037	0.000540206
MKI67	883.377	-0.680028	0.130289	-5.21938	1.79521e-07	4.51034e-07
SIRPA	3627.67	-0.68292	0.0696111	-9.81049	1.01472e-22	1.32638e-21
TENM1	88.604	-0.684965	0.32326	-2.11893	0.0340964	0.0425914
TTYH1	104.725	-0.68545	0.166437	-4.11838	3.81541e-05	7.00702e-05
NPY1R	176.419	-0.689776	0.134018	-5.14691	2.64817e-07	6.3765e-07
HILPDA	1410.65	-0.69187	0.102529	-6.74801	1.49888e-11	6.30562e-11
TRIL	973.543	-0.692085	0.18746	-3.69191	0.000222575	0.000371975
TAC1	55.5545	-0.697474	0.110411	-6.31709	2.66534e-10	9.47101e-10
ALK	94.2162	-0.706431	0.131237	-5.38286	7.33121e-08	1.88959e-07
PLCE1	126.999	-0.708253	0.146371	-4.83876	1.30654e-06	2.88068e-06
ST18	46.3489	-0.709849	0.152025	-4.66929	3.02236e-06	6.17979e-06
MOG	21.6197	-0.718758	0.310454	-2.31518	0.0206029	0.0265516
GFAP	705.852	-0.725489	0.111035	-6.53388	6.40867e-11	2.44331e-10
OPALIN	28.759	-0.727694	0.196009	-3.71255	0.000205185	0.000344485
NDST4	26.6206	-0.730959	0.134896	-5.41868	6.00399e-08	1.56962e-07
MAP2	1784.22	-0.747205	0.129319	-5.77799	7.55995e-09	2.28673e-08
PTPRZ1	2734.41	-0.747907	0.0709887	-10.5356	5.92236e-26	9.85265e-25
NRXN2	300.669	-0.749124	0.161611	-4.63535	3.56332e-06	7.20539e-06
WIF1	37.8121	-0.752438	0.170727	-4.40725	1.04693e-05	2.00616e-05
MYRF	311.535	-0.752874	0.150616	-4.99863	5.77399e-07	1.35467e-06
SOX4	10752.9	-0.752975	0.110884	-6.79067	1.11611e-11	4.80584e-11
LOX	1956.98	-0.765489	0.104748	-7.30787	2.71403e-13	1.37963e-12
PCSK6	255.933	-0.771253	0.168578	-4.57504	4.76132e-06	9.47088e-06
ANK1	17.8067	-0.774703	0.156696	-4.94398	7.65441e-07	1.72933e-06
PCSK1	410.018	-0.774731	0.104208	-7.43449	1.04972e-13	5.56806e-13
CDH4	51.0933	-0.779143	0.353052	-2.20688	0.0273224	0.0346388
MEIS2	828.494	-0.780542	0.0718928	-10.857	1.84679e-27	4.82805e-26
EGFR	34.5965	-0.789431	0.157768	-5.00375	5.62259e-07	1.32766e-06
NNAT	9.00472	-0.790016	0.174554	-4.52592	6.01342e-06	1.18329e-05
SPP1	19821.6	-0.79105	0.103584	-7.63682	2.2266e-14	1.23475e-13
SOX9	2789.12	-0.793652	0.102256	-7.76141	8.39934e-15	4.80337e-14
CSPG4	794.308	-0.795192	0.113631	-6.998	2.59647e-12	1.26708e-11
CHL1	2002.25	-0.80067	0.12589	-6.3601	2.01628e-10	7.23489e-10
KIT	775.308	-0.801271	0.129775	-6.17429	6.64614e-10	2.23164e-09
CNDP1	507.198	-0.809986	0.223955	-3.61674	0.000298334	0.000485289
ZDHHC23	67.5383	-0.812975	0.169049	-4.80911	1.51607e-06	3.32264e-06
CD44	11763	-0.814959	0.0839448	-9.70828	2.77992e-22	3.39151e-21
MAL	107.374	-0.820127	0.173343	-4.73125	2.2314e-06	4.77599e-06
PLD5	52.7469	-0.822157	0.125686	-6.54137	6.09571e-11	2.34845e-10
BRINP3	27.3268	-0.840364	0.149378	-5.62576	1.84698e-08	5.24028e-08
CD36	254.161	-0.843478	0.154497	-5.45952	4.77412e-08	1.30391e-07
MET	7061.71	-0.853152	0.0619824	-13.7644	4.17197e-43	3.81735e-41
ANO3	191.844	-0.864988	0.146949	-5.8863	3.94942e-09	1.25695e-08
CUX2	6.81105	-0.867712	0.250483	-3.46415	0.000531906	0.000835526
LYPD6B	53.3349	-0.888478	0.185327	-4.79412	1.63394e-06	3.53859e-06
CAV1	3800.48	-0.891694	0.0882959	-10.0989	5.58489e-24	7.8618e-23
CTNNA3	18.7014	-0.916827	0.168717	-5.43412	5.50688e-08	1.47118e-07
COL25A1	407.215	-0.920318	0.140269	-6.56109	5.34149e-11	2.07977e-10
ELOVL2	1144.79	-0.926488	0.108988	-8.5008	1.88289e-17	1.40641e-16
ZBBX	58.5323	-0.930988	0.171672	-5.42307	5.85856e-08	1.54261e-07
CCNA1	57.1359	-0.931828	0.133418	-6.98426	2.86355e-12	1.37902e-11
CDH12	22.8388	-0.948991	0.168532	-5.63091	1.79259e-08	5.16901e-08
IFNB1	24.0349	-0.953849	0.198886	-4.79597	1.61889e-06	3.52688e-06
SEMA5A	743.635	-0.963133	0.131575	-7.32002	2.47939e-13	1.29637e-12
VCAN	3563.02	-0.970491	0.174365	-5.56585	2.60873e-08	7.28852e-08
CAPN3	4620.27	-0.980184	0.110687	-8.85544	8.33545e-19	7.26375e-18
OLIG1	159.592	-0.990657	0.301786	-3.28264	0.00102839	0.00156829
MGST1	357.326	-0.997187	0.0787064	-12.6697	8.70466e-37	5.30984e-35
FBLN1	2125.88	-1	0.177634	-5.62957	1.80664e-08	5.16901e-08
ADAMTS3	144.424	-1.02295	0.139912	-7.31138	2.64419e-13	1.36306e-12
STK32B	1865.45	-1.03349	0.14824	-6.97172	3.13087e-12	1.48818e-11
L1CAM	621.434	-1.0347	0.207234	-4.99291	5.94749e-07	1.37771e-06
OLIG2	126.445	-1.03614	0.231173	-4.48209	7.39141e-06	1.43897e-05
NXPH2	19.2361	-1.03663	0.283269	-3.65953	0.000252679	0.00041471
RSPO2	50.0436	-1.04749	0.161202	-6.498	8.13923e-11	3.03975e-10
UGT8	309.061	-1.04771	0.116598	-8.98567	2.57153e-19	2.29556e-18
NWD2	13.2514	-1.05202	0.204031	-5.15617	2.52051e-07	6.1093e-07
CHI3L1	661.222	-1.05965	0.123486	-8.58111	9.39647e-18	7.31725e-17
SLC24A3	193.084	-1.06815	0.157076	-6.80023	1.04449e-11	4.55099e-11
SOX6	2037.44	-1.08187	0.100328	-10.7833	4.12839e-27	1.00733e-25
TPH2	14.5515	-1.09654	0.191805	-5.71694	1.08458e-08	3.22728e-08
FGFR3	43.062	-1.13626	0.209429	-5.42549	5.77948e-08	1.53282e-07
PDGFD	231.068	-1.13766	0.151878	-7.49062	6.8549e-14	3.68955e-13
BZW2	4357.05	-1.138	0.116739	-9.74826	1.87654e-22	2.36832e-21
KLK6	4.21609	-1.13826	0.266694	-4.26804	1.97196e-05	3.68233e-05
C1QL3	32.0691	-1.14616	0.248097	-4.61982	3.84069e-06	7.72358e-06
CDH1	144.56	-1.1747	0.172628	-6.8048	1.01192e-11	4.46222e-11
SYNPR	244.979	-1.18939	0.19062	-6.23958	4.38751e-10	1.52936e-09
SLC17A6	329.292	-1.19434	0.151865	-7.8645	3.70577e-15	2.1876e-14
RELN	1387.03	-1.2148	0.113395	-10.713	8.8425e-27	1.61818e-25
TRHDE	94.1889	-1.25153	0.219563	-5.70008	1.19753e-08	3.53464e-08
ADAMTS16	202.738	-1.25844	0.255796	-4.91972	8.66703e-07	1.93423e-06
KCNH5	34.3242	-1.38829	0.210184	-6.60514	3.97155e-11	1.57999e-10
AQP4	49.7651	-1.3993	0.216144	-6.47392	9.54909e-11	3.53027e-10
BCAN	4673.66	-1.42515	0.1501	-9.49468	2.2088e-21	2.60781e-20
GAD2	32.6063	-1.51113	0.193951	-7.79128	6.63351e-15	3.85375e-14
TACR1	9.5467	-1.52885	0.22838	-6.69432	2.16679e-11	9.01187e-11
IGFBP3	9042.91	-1.60324	0.173711	-9.22931	2.72377e-20	2.55616e-19
LHX6	58.2545	-1.75998	0.20786	-8.46715	2.51471e-17	1.84077e-16
CCR7	17.2751	0.428905	0.211553	2.02741	0.0426205	0.0525222
THBS1	1728.15	0.132041	0.0658297	2.00579	0.0448782	0.0551189
SYT1	145.916	-0.367796	0.18437	-1.99487	0.0460565	0.0563769
GJA1	103.418	-0.215058	0.110104	-1.95322	0.0507931	0.0619675
CNTN2	32.9339	-0.314144	0.161397	-1.94641	0.0516059	0.06275
GPR183	84.0542	0.183899	0.0948581	1.93868	0.0525406	0.0636751
NPNT	26.953	-0.300747	0.156405	-1.92287	0.054497	0.065828
NTNG1	301.089	-0.392458	0.208183	-1.88516	0.0594084	0.0715246
TRPC5	12.8425	-0.295716	0.161613	-1.82978	0.0672829	0.0807395
TGFB3	189.221	-0.176399	0.0966062	-1.82596	0.0678561	0.0811613
DNER	24.1239	-0.299089	0.168258	-1.77756	0.0754757	0.0899808
NR4A2	1143.37	-0.24802	0.148569	-1.66939	0.0950394	0.112936
SNCG	21.4956	-0.370378	0.2227	-1.66312	0.0962879	0.11405
RNF144B	481.181	-0.232449	0.151285	-1.53649	0.124418	0.146894
HSV1_LAT	3.45332	-0.450386	0.296043	-1.52135	0.128172	0.150839
MCTP2	942.813	0.188326	0.124779	1.50927	0.13123	0.153942
CD93	247.4	0.17427	0.117458	1.48368	0.137893	0.161242
CTLA4	228.897	0.272215	0.18412	1.47846	0.139284	0.16235
EOMES	245.789	0.268413	0.185198	1.44933	0.147245	0.171085
SLIT3	25.2141	-0.257972	0.18297	-1.40991	0.158565	0.183655
NRP1	367.02	-0.131927	0.0958904	-1.37581	0.16888	0.194984
CXCL14	194.668	-0.145544	0.107913	-1.34872	0.177426	0.204208
LIF	575.561	0.2848	0.212111	1.34269	0.179372	0.205799
HTR2C	8.1042	-0.285587	0.214351	-1.33233	0.182751	0.209021
ANXA1	5928.51	-0.100348	0.0758913	-1.32227	0.18608	0.212166
TRIM21	138.637	0.179113	0.138694	1.29143	0.196555	0.223414
CD68	1576.63	0.158136	0.124778	1.26734	0.205033	0.232329
CCK	15.6367	-0.381598	0.302289	-1.26236	0.206818	0.233628
TGFB1	1468.94	0.162514	0.130705	1.24336	0.213734	0.240697
CLDN5	11.6918	-0.187038	0.166263	-1.12495	0.260611	0.292588
ITGB7	91.3147	0.197305	0.180033	1.09594	0.273105	0.305677
AXL	890.626	0.149189	0.144891	1.02966	0.303169	0.337264
RNASET2	861.481	-0.0874404	0.0861052	-1.01551	0.309864	0.343668
KLF2	147.323	0.120534	0.121101	0.995321	0.31958	0.352308
TREM2	91.9613	-0.103101	0.10344	-0.996723	0.318899	0.352308
PLCH1	75.648	0.131766	0.137718	0.956782	0.338677	0.37224
RFTN1	476.158	0.098963	0.106807	0.926561	0.354154	0.388085
TSHZ2	62.2811	-0.111468	0.124008	-0.898875	0.368719	0.402839
CTSH	673.208	0.0692671	0.0822384	0.842272	0.399636	0.435317
HSV1_US1	0.486625	0.39002	0.483099	0.807328	0.419478	0.455575
TMEM119	41.3384	-0.124369	0.15827	-0.785799	0.431986	0.467771
SULF1	504.069	0.0732424	0.101626	0.720708	0.471089	0.50861
TGFBI	1811.3	-0.105524	0.15295	-0.689925	0.490241	0.52773
CCR8	23.0608	-0.139536	0.207937	-0.671053	0.502187	0.539004
LAMP5	35.8115	0.118013	0.176472	0.668737	0.503663	0.539008
DCN	1763.64	-0.0386578	0.0601713	-0.642462	0.520573	0.555481
SPON1	1003.49	0.152792	0.243653	0.627086	0.530603	0.564536
VWF	69.6812	0.0616087	0.106722	0.577282	0.563749	0.597036
LRRK1	170.846	0.0601331	0.104343	0.576302	0.564411	0.597036
CDH6	98.7633	-0.0656935	0.12016	-0.546717	0.584573	0.616582
MAG	40.4295	-0.117309	0.2172	-0.540096	0.589131	0.619603
PVALB	5.01223	-0.139261	0.263158	-0.529191	0.596673	0.625737
ABCB5	680.676	-0.0845962	0.160686	-0.526468	0.598563	0.625926
S2_N	0.985004	0.212595	0.419226	0.507113	0.612075	0.638232
HS3ST4	16.6983	-0.122139	0.252537	-0.483648	0.628636	0.653638
SPARCL1	748.064	0.0434713	0.118124	0.368013	0.712863	0.739116
MYO5B	624.307	-0.0385278	0.116954	-0.329427	0.741833	0.76698
KLF4	276.358	-0.045242	0.145738	-0.310434	0.756231	0.779663
SST	4.05739	0.115843	0.421191	0.275038	0.783287	0.80529
ADRA1B	59.3357	0.0308243	0.12759	0.241589	0.809099	0.829496
P2RY12	147.775	-0.032217	0.147682	-0.218151	0.827312	0.845799
P2RY13	49.7019	0.0261786	0.135613	0.193039	0.846929	0.863443
HSV1_UL29	3.80538	-0.0516229	0.279912	-0.184425	0.85368	0.867908
NTNG2	35.7525	0.0293897	0.172296	0.170577	0.864557	0.876531
RGS16	254.629	0.0283675	0.187923	0.150953	0.880013	0.889737
OTOGL	38.8133	-0.0177468	0.167676	-0.10584	0.915709	0.923277
ITGA8	67.7184	0.007573	0.132476	0.0571649	0.954414	0.959658
CX3CR1	41.1565	-0.00514005	0.163109	-0.0315129	0.97486	0.977531
ITGAE	168.834	0.00314626	0.115712	0.0271903	0.978308	0.978308

### Sheet: DESeq_TCs&TME cells
DESeq analysis of tumor cells and cells of the tumor-microenvironment (TME) within "hot" and "cold" niches
	baseMean	log2FoldChange	lfcSE	stat	pvalue	padj
NKG7	1851.6	2.56157	0.0695639	36.8232	7.85214e-297	2.87388e-294
CD8A	8626.72	2.48482	0.0956038	25.9908	6.29577e-149	4.6085e-147
GZMA	4982.05	2.48418	0.0919544	27.0154	9.74197e-161	8.9139e-159
CCL5	6148.58	2.43429	0.0888132	27.4091	2.13397e-165	2.60344e-163
GNLY	533.152	2.37273	0.103051	23.0247	2.63698e-117	1.37876e-115
CD2	4654.16	2.33434	0.11216	20.8125	3.3361e-96	1.35668e-94
CD3G	3500.72	2.29871	0.129405	17.7636	1.35161e-70	3.09181e-69
TRAC	5581.24	2.23488	0.128013	17.4583	2.97695e-68	6.05313e-67
CYTIP	3520.33	2.23039	0.118672	18.7946	8.36806e-79	2.55226e-77
THEMIS	2148.27	2.21016	0.151631	14.576	3.99499e-48	4.06157e-47
IDO1	1570.86	2.18575	0.132715	16.4695	6.07696e-61	8.23766e-60
CD52	3165.67	2.17738	0.125523	17.3465	2.09624e-67	4.03802e-66
PDCD1	79.6854	2.14	0.165983	12.8929	4.935e-38	3.11416e-37
CCL4	5320.45	2.07306	0.108292	19.1433	1.10149e-81	3.66496e-80
BCL11B	1694.72	2.05226	0.150647	13.623	2.92234e-42	2.09721e-41
TESPA1	511.94	2.00317	0.140022	14.3062	2.0019e-46	1.8787e-45
CD69	2021.74	1.95514	0.149457	13.0816	4.19257e-39	2.78997e-38
CXCR4	4894.79	1.92155	0.149716	12.8347	1.0485e-37	6.39584e-37
PTPRC	11591.1	1.92001	0.11114	17.2756	7.18538e-67	1.31493e-65
HLA-DQA1	3787.42	1.89231	0.111393	16.9878	1.01115e-64	1.68218e-63
GZMB	1721.81	1.89084	0.131377	14.3925	5.76822e-47	5.55571e-46
CD48	4739.13	1.88521	0.13076	14.4173	4.02792e-47	3.98437e-46
ITGB2	5917.56	1.8416	0.0843583	21.8307	1.18555e-105	5.42387e-104
CORO1A	2988.44	1.83106	0.13043	14.0386	9.05039e-45	7.70336e-44
IL7R	5463.27	1.79643	0.202036	8.89164	6.02133e-19	2.02184e-18
RASGRP1	1368	1.78343	0.131249	13.5882	4.7072e-42	3.25063e-41
C1QC	11585.6	1.7342	0.127359	13.6166	3.19053e-42	2.24564e-41
CCR7	444.864	1.72764	0.238733	7.23673	4.59631e-13	1.22792e-12
IFI44L	3228.2	1.71637	0.0608255	28.2178	3.53254e-175	6.46454e-173
HLA-DRA	47660.9	1.70051	0.101356	16.7776	3.55893e-63	5.66334e-62
PDCD1LG2	774.314	1.68449	0.0681771	24.7076	8.87133e-135	5.41151e-133
MS4A6A	8164.15	1.65785	0.116191	14.2683	3.4464e-46	3.15345e-45
HLA-DMB	6490.03	1.62729	0.0979127	16.6198	5.01048e-62	7.05321e-61
CD74	66180.5	1.60518	0.0932379	17.2159	2.01656e-66	3.51457e-65
FASLG	463.78	1.60018	0.16957	9.43668	3.84786e-21	1.467e-20
CD4	5668.7	1.59426	0.105979	15.0432	3.82647e-51	4.37653e-50
HLA-DPB1	9748.98	1.58937	0.11399	13.9431	3.46669e-44	2.88365e-43
CD86	2106.9	1.52101	0.0841177	18.0819	4.42228e-73	1.15611e-71
KLRB1	955.517	1.51502	0.137505	11.018	3.12995e-28	1.54806e-27
AIF1	10053.6	1.50662	0.0991471	15.1958	3.77219e-52	4.45362e-51
GPR183	1127.01	1.49562	0.127754	11.707	1.17374e-31	6.36778e-31
FCER1G	12148.1	1.49018	0.0748368	19.9125	3.17394e-88	1.16166e-86
FCGR3A	9647.06	1.47089	0.0878495	16.7433	6.33923e-63	9.66732e-62
TNFSF10	1645.03	1.4423	0.101207	14.251	4.4178e-46	3.94369e-45
SPI1	2594.2	1.43714	0.0888264	16.1792	7.07508e-59	8.63159e-58
NTNG2	421.979	1.4323	0.165425	8.65834	4.7868e-18	1.57835e-17
ITGB7	1122.74	1.42882	0.185107	7.71888	1.17359e-14	3.3041e-14
LGALS9	1250.87	1.41801	0.0862708	16.4368	1.04327e-60	1.36371e-59
FCGR1A	3587.21	1.41222	0.0847432	16.6647	2.36773e-62	3.46636e-61
ITGAX	1785.71	1.39818	0.079209	17.6518	9.85395e-70	2.1215e-68
CD163	5095.17	1.39316	0.101817	13.6829	1.28492e-42	9.40559e-42
CTSS	9704.01	1.39125	0.0847166	16.4224	1.322e-60	1.66846e-59
MX1	1875.85	1.31356	0.112851	11.6398	2.58482e-31	1.37108e-30
C1orf162	2671.11	1.29877	0.0944048	13.7574	4.59516e-43	3.50381e-42
CSF1R	2721.2	1.2823	0.10599	12.0983	1.07859e-33	6.16821e-33
EOMES	2534.16	1.26619	0.195588	6.47374	9.56034e-11	2.17334e-10
ITGAM	1521.94	1.24874	0.089871	13.8948	6.81105e-44	5.53966e-43
TMIGD3	2532.68	1.23449	0.11112	11.1095	1.12735e-28	5.65222e-28
LRRK2	969.316	1.23318	0.10632	11.5987	4.18382e-31	2.18754e-30
HLA-B	78140.6	1.20903	0.0825377	14.6482	1.38242e-48	1.44561e-47
TAP1	15534.8	1.16921	0.117936	9.91391	3.622e-23	1.54146e-22
CAPG	1883.57	1.15404	0.14078	8.19748	2.45481e-16	7.4253e-16
LY86	1122.98	1.12284	0.107389	10.4558	1.37803e-25	6.15071e-25
PECAM1	3224.63	1.11102	0.103636	10.7204	8.1624e-27	3.87979e-26
GPR34	2296.51	1.10746	0.135327	8.18356	2.75582e-16	8.20024e-16
CD14	1521.04	1.09715	0.104678	10.4812	1.05422e-25	4.82307e-25
CTSH	4724.17	1.09418	0.116606	9.38357	6.37777e-21	2.3819e-20
STXBP2	3991.72	1.08379	0.160009	6.7733	1.25877e-11	3.05107e-11
CTLA4	1821.11	1.06093	0.285509	3.71593	0.000202458	0.000304937
CD68	8208.49	1.04831	0.143309	7.31505	2.57279e-13	7.02718e-13
P2RY13	420.589	1.00998	0.0816618	12.3678	3.90466e-35	2.26842e-34
CCR8	217.071	0.959009	0.181753	5.27645	1.3171e-07	2.42241e-07
HLA-C	38242.1	0.933852	0.109872	8.49944	1.90507e-17	6.01083e-17
RNASET2	5630.73	0.929701	0.153771	6.04603	1.48461e-09	3.15911e-09
ISG15	2124.33	0.893394	0.152967	5.84044	5.2064e-09	1.047e-08
ITGAE	1190.87	0.886822	0.137554	6.44706	1.14039e-10	2.57643e-10
TSHZ2	703.858	0.872455	0.133078	6.55597	5.52818e-11	1.27252e-10
ERMN	394.39	0.855142	0.139024	6.15103	7.69796e-10	1.64763e-09
ICAM2	211.573	0.853195	0.141969	6.00973	1.85837e-09	3.88666e-09
TREM2	637.622	0.827497	0.121768	6.79567	1.07811e-11	2.63058e-11
RFTN1	3709.96	0.817849	0.149812	5.45916	4.78396e-08	9.02541e-08
MCTP2	4064.36	0.811495	0.237655	3.4146	0.000638768	0.000935156
CX3CR1	264.215	0.800265	0.093209	8.5857	9.02864e-18	2.95043e-17
VWF	2089.65	0.789705	0.156691	5.03989	4.65811e-07	8.23608e-07
HS3ST2	321.164	0.741873	0.167777	4.42177	9.78953e-06	1.62125e-05
RGS10	1505.05	0.715689	0.127456	5.61517	1.96368e-08	3.82291e-08
KLF2	1007.47	0.708996	0.137919	5.14065	2.7379e-07	4.96075e-07
LRRK1	1096.44	0.704807	0.183746	3.83577	0.00012517	0.000190884
TMEM119	361.51	0.699927	0.137791	5.07964	3.7815e-07	6.78445e-07
ITGA8	617.515	0.675173	0.184951	3.65055	0.000261681	0.00039092
CSF1	1599.16	0.670646	0.118146	5.67643	1.37539e-08	2.7064e-08
TRIM21	735.687	0.659173	0.120833	5.45524	4.89079e-08	9.17964e-08
CD93	2900.04	0.632122	0.110613	5.7147	1.09901e-08	2.18607e-08
STAT1	23973.4	0.63163	0.135709	4.6543	3.25078e-06	5.55975e-06
HLA-A	49104.1	0.62882	0.112552	5.58694	2.31104e-08	4.4518e-08
OAS3	1204.23	0.624173	0.148815	4.19429	2.73722e-05	4.35576e-05
DDX60	3052.12	0.617198	0.142557	4.32947	1.49469e-05	2.4206e-05
BTBD11	315.908	0.600551	0.181773	3.30386	0.000953649	0.00136877
SLC14A1	345.667	0.581886	0.152974	3.80382	0.000142481	0.000216381
TGFB1	6879.99	0.540442	0.159364	3.39125	0.000695757	0.0010105
DCN	11797.4	0.538988	0.182451	2.95414	0.00313539	0.004266
TGFB3	1489.91	0.530441	0.103467	5.12666	2.94923e-07	5.31733e-07
LAMP5	184.853	0.527593	0.0790505	6.67412	2.48714e-11	5.911e-11
SPARCL1	6234.69	0.486603	0.11257	4.32266	1.54158e-05	2.48554e-05
P2RY12	635.605	0.481094	0.136829	3.51602	0.000438076	0.000646515
IFI6	8634.85	0.477095	0.137844	3.46113	0.00053791	0.000790664
TGFBI	8200.68	0.476584	0.15082	3.15995	0.00157796	0.00222129
NRP1	2628.9	0.452611	0.09778	4.62887	3.67662e-06	6.2588e-06
LAMA2	930.721	0.419975	0.173781	2.41669	0.0156623	0.0201845
ABCC9	428.166	0.417246	0.129573	3.22017	0.00128117	0.00182454
LIF	1359.74	0.404364	0.196358	2.05932	0.0394638	0.047827
CDH6	640.761	0.402457	0.137385	2.9294	0.00339614	0.00460365
CALCRL	1556.47	0.367182	0.126699	2.89807	0.00375468	0.0050709
CLDN11	1015.92	0.332092	0.138227	2.40251	0.0162829	0.0209107
ARHGAP24	1161.83	0.309259	0.131025	2.3603	0.0182602	0.0231253
GJA1	1579.79	0.282715	0.129377	2.1852	0.0288743	0.0354631
FLT1	2457.34	0.262309	0.115031	2.28033	0.0225882	0.02812
EPAS1	6552.55	0.210257	0.0679418	3.09467	0.00197033	0.00272128
IGFBP4	9449.98	0.190962	0.0665651	2.8688	0.0041203	0.00552392
SULF1	2317.96	0.165092	0.0773078	2.13552	0.0327187	0.0397842
ANKRD18A	547.321	-0.178517	0.0766621	-2.32862	0.0198794	0.025003
ACTA2	18480.4	-0.202157	0.0942149	-2.1457	0.0318971	0.0389145
RXFP1	180.449	-0.208496	0.0959502	-2.17295	0.0297837	0.0364577
CD36	1332.83	-0.21709	0.0919479	-2.36101	0.0182251	0.0231253
PLCH1	262.354	-0.239554	0.096121	-2.49221	0.0126951	0.0165353
VIP	243.565	-0.272079	0.0866516	-3.13992	0.00168992	0.00236977
B4GALNT1	331.223	-0.307146	0.0990353	-3.10138	0.0019262	0.00267816
SLCO5A1	503.767	-0.307258	0.131539	-2.33587	0.0194979	0.0246077
ITGA9	2351.64	-0.30732	0.111097	-2.76624	0.00567075	0.00751991
SDK1	139.263	-0.314321	0.11748	-2.67554	0.00746099	0.00982275
IDH1	10609.3	-0.316555	0.121378	-2.60801	0.0091071	0.0119469
S2_orf1ab	2.82121	-0.32146	0.14296	-2.24861	0.0245375	0.0304431
KLF4	872.512	-0.326455	0.102868	-3.17353	0.001506	0.00213642
MFSD2A	497.775	-0.343617	0.0785598	-4.37395	1.22019e-05	2.00265e-05
PAX6	190.537	-0.347565	0.103019	-3.37379	0.00074141	0.00107255
GLIS3	1350.58	-0.352836	0.0960223	-3.67452	0.000238299	0.000357449
ITGAV	10760.8	-0.354773	0.0977194	-3.63052	0.000282846	0.00042082
ST18	194.391	-0.374845	0.15747	-2.38043	0.0172927	0.0221298
TRPC6	1503.99	-0.378111	0.0811455	-4.65967	3.16715e-06	5.44214e-06
PDGFA	16323.4	-0.379298	0.164941	-2.2996	0.0214711	0.0269124
RORB	160.205	-0.385601	0.128922	-2.99096	0.00278102	0.00379796
LYPD6B	218.415	-0.395939	0.181035	-2.18709	0.0287362	0.0354123
OTOGL	137.82	-0.397168	0.121195	-3.2771	0.00104877	0.00149942
ADRA1A	154.57	-0.402993	0.0924571	-4.35871	1.30833e-05	2.12822e-05
GAD1	125.555	-0.407587	0.120946	-3.36998	0.000751741	0.00108322
MX2	5365.47	-0.413478	0.169367	-2.44131	0.0146339	0.0189259
PDGFD	937.776	-0.418864	0.118886	-3.52323	0.000426322	0.000631715
IGFBP5	26264	-0.421755	0.135337	-3.11632	0.00183123	0.00255813
NGFR	4653.94	-0.423594	0.191951	-2.20678	0.0273296	0.0337926
VWC2L	110.133	-0.42562	0.0944572	-4.50595	6.60752e-06	1.10934e-05
PLCE1	577.28	-0.4467	0.0879931	-5.07653	3.84391e-07	6.86278e-07
TP53	7937.05	-0.454587	0.161445	-2.81574	0.00486653	0.00650055
NR2F2	4245.28	-0.455501	0.0649962	-7.00811	2.41556e-12	6.22603e-12
HTR2C	41.4418	-0.458208	0.111041	-4.12648	3.68354e-05	5.8111e-05
IFNB1	111.597	-0.471332	0.0888372	-5.30557	1.12318e-07	2.07619e-07
MYO5B	1903.62	-0.472288	0.121977	-3.87193	0.000107976	0.000166748
NOTCH1	9595.73	-0.478388	0.165444	-2.89154	0.00383361	0.00515846
ROS1	92.8563	-0.484638	0.118379	-4.09396	4.24066e-05	6.6613e-05
PSEN1	3911.57	-0.487255	0.159482	-3.05523	0.00224887	0.00309431
PHLDB2	6094.73	-0.488432	0.131303	-3.71988	0.000199314	0.000301442
SPARC	63257.8	-0.492649	0.0764703	-6.44237	1.17626e-10	2.64117e-10
MEPE	161.893	-0.496208	0.0835148	-5.94156	2.82321e-09	5.83783e-09
SERPINA3	3803.15	-0.499564	0.211577	-2.36114	0.0182188	0.0231253
MYO16	1125.79	-0.503056	0.162249	-3.10052	0.00193178	0.00267816
LOX	6339.7	-0.52977	0.135369	-3.91352	9.09604e-05	0.000141066
CCND3	2846.49	-0.530055	0.198098	-2.67572	0.00745693	0.00982275
HSV1_LAT	23.2991	-0.53249	0.232246	-2.29279	0.0218602	0.0273067
PLD5	247.676	-0.54969	0.125894	-4.36628	1.26382e-05	2.06498e-05
NPFFR2	77.9749	-0.552515	0.0859607	-6.42753	1.29693e-10	2.89437e-10
LIFR	4070.15	-0.56268	0.1395	-4.03356	5.49389e-05	8.55645e-05
PCSK6	883.376	-0.566554	0.178685	-3.17068	0.00152083	0.00214912
SYT1	442.824	-0.571627	0.0915317	-6.24513	4.23444e-10	9.28028e-10
CNDP1	992.451	-0.574975	0.22846	-2.51674	0.0118446	0.0154825
MAVS	12896.3	-0.581621	0.171032	-3.40066	0.000672231	0.000980225
HTR2A	154.435	-0.581808	0.106419	-5.46716	4.57308e-08	8.67227e-08
CTNNA3	85.546	-0.585778	0.116921	-5.01002	5.44247e-07	9.57665e-07
ITGA6	5737.76	-0.600335	0.148737	-4.03622	5.4319e-05	8.49606e-05
TAC1	238.524	-0.602619	0.0968617	-6.22144	4.9262e-10	1.06686e-09
MAG	105.967	-0.615365	0.201931	-3.04741	0.00230826	0.00316413
TRPC5	49.5638	-0.618132	0.11024	-5.60714	2.05697e-08	3.98334e-08
HSV1_UL29	13.1965	-0.621315	0.146004	-4.25548	2.08605e-05	3.34866e-05
PSENEN	2500.81	-0.623229	0.140783	-4.42687	9.56096e-06	1.5906e-05
TACR1	53.8778	-0.63778	0.0969392	-6.57917	4.73081e-11	1.10992e-10
ZDHHC23	238.532	-0.638096	0.228446	-2.7932	0.00521891	0.00694589
VCAN	12271.8	-0.643632	0.0893386	-7.20441	5.8297e-13	1.54614e-12
CHODL	336.014	-0.644468	0.167109	-3.85658	0.000114985	0.000176825
FGF4	66.8884	-0.654324	0.09994	-6.54717	5.86365e-11	1.34131e-10
RIT2	195.961	-0.658411	0.110359	-5.96607	2.43031e-09	5.05393e-09
SNCG	73.784	-0.668747	0.146627	-4.56088	5.09408e-06	8.63164e-06
RYR3	107.896	-0.681259	0.134586	-5.06188	4.15143e-07	7.37585e-07
SIRPA	10200.4	-0.682803	0.140915	-4.84551	1.26288e-06	2.20102e-06
TGFB2	1850.22	-0.68782	0.111527	-6.16731	6.94617e-10	1.49547e-09
TTR	571.89	-0.689842	0.102372	-6.73857	1.59951e-11	3.85146e-11
SNTB2	4602.83	-0.694715	0.16547	-4.19843	2.68771e-05	4.29564e-05
BDNF	295.932	-0.704265	0.098863	-7.12364	1.05113e-12	2.74795e-12
NPY1R	564.38	-0.709316	0.0792412	-8.95135	3.51149e-19	1.20113e-18
ANO3	692.296	-0.715774	0.0766019	-9.34407	9.27031e-21	3.4272e-20
TENM1	234.685	-0.716762	0.159514	-4.49341	7.00931e-06	1.17142e-05
SEMA5A	2524.74	-0.720769	0.0734415	-9.8142	9.78107e-23	3.97764e-22
NNAT	58.5218	-0.732632	0.132097	-5.54618	2.91982e-08	5.59505e-08
ABCB5	951.109	-0.733498	0.177552	-4.13118	3.60904e-05	5.71822e-05
CD44	35069.2	-0.738596	0.300086	-2.46128	0.0138443	0.0179681
ANGPT1	4188.39	-0.739046	0.0846892	-8.72658	2.62501e-18	8.73411e-18
CRYM	463.452	-0.741101	0.0942235	-7.86536	3.68041e-15	1.04852e-14
SPP1	60184.4	-0.742167	0.192716	-3.8511	0.000117587	0.000180071
OPALIN	117.292	-0.743562	0.0803684	-9.25192	2.20501e-20	7.99044e-20
NRXN2	883.941	-0.749056	0.087898	-8.52188	1.56979e-17	5.07048e-17
C1QL3	147.388	-0.7498	0.114055	-6.57399	4.89848e-11	1.14194e-10
NXPH2	87.612	-0.767526	0.130458	-5.88333	4.02101e-09	8.17606e-09
SLC26A4	410.041	-0.767796	0.136663	-5.61816	1.93003e-08	3.7775e-08
WIF1	146.278	-0.768699	0.112024	-6.86189	6.79547e-12	1.69193e-11
CDK1	2067.27	-0.771012	0.134336	-5.73942	9.50022e-09	1.90004e-08
STMN2	344.093	-0.772513	0.136081	-5.67686	1.3719e-08	2.7064e-08
SOX11	6482.81	-0.779502	0.105759	-7.37054	1.69942e-13	4.67661e-13
MAP2	5839.63	-0.781444	0.0973897	-8.0239	1.02444e-15	2.99955e-15
SAMD5	3542.41	-0.789504	0.0970065	-8.13867	3.99633e-16	1.17956e-15
NCSTN	4648.79	-0.794148	0.144741	-5.4867	4.09513e-08	7.80635e-08
ZBBX	261.158	-0.799427	0.0617978	-12.9362	2.81325e-38	1.8064e-37
NDST4	125.26	-0.801585	0.0832634	-9.6271	6.14404e-22	2.39225e-21
BRINP3	119.392	-0.823305	0.139628	-5.89641	3.71495e-09	7.6386e-09
GFAP	3539.02	-0.829003	0.173976	-4.76504	1.88821e-06	3.27528e-06
CNTNAP3B	5230.22	-0.83882	0.0771906	-10.8669	1.65786e-27	7.98393e-27
LHX6	266.13	-0.845068	0.0991726	-8.52118	1.57933e-17	5.07048e-17
ATP2C2	84.0063	-0.845107	0.12883	-6.55985	5.38617e-11	1.24768e-10
NES	20686.7	-0.847766	0.0862762	-9.82618	8.68476e-23	3.61207e-22
SORT1	26504.3	-0.84944	0.136436	-6.22591	4.7876e-10	1.04301e-09
CDH12	129.231	-0.850161	0.112163	-7.57972	3.46306e-14	9.67541e-14
TTYH1	329.025	-0.850526	0.132614	-6.41355	1.42166e-10	3.1345e-10
DDR2	4540.09	-0.854735	0.102396	-8.34735	6.98103e-17	2.14711e-16
DCX	552.128	-0.856416	0.0961416	-8.90787	5.20233e-19	1.76301e-18
MGST1	1368.21	-0.866237	0.10183	-8.50669	1.78972e-17	5.69598e-17
SLC17A7	57.8918	-0.866919	0.103231	-8.39786	4.54682e-17	1.42234e-16
SYNPR	805.778	-0.871608	0.148775	-5.85857	4.66864e-09	9.44046e-09
TPH2	71.9407	-0.873215	0.0924194	-9.44839	3.44081e-21	1.32562e-20
MKI67	3401.94	-0.901031	0.14032	-6.42127	1.35143e-10	2.99772e-10
PCNA	15849.3	-0.903455	0.132191	-6.83448	8.23007e-12	2.03528e-11
HHATL	122.045	-0.907514	0.206707	-4.39034	1.13174e-05	1.86584e-05
SLC24A3	573.642	-0.914679	0.12636	-7.23867	4.53113e-13	1.21941e-12
CCK	47.3854	-0.927945	0.153688	-6.03787	1.56166e-09	3.30385e-09
TMEM132C	50.8328	-0.945898	0.100753	-9.38825	6.10067e-21	2.3019e-20
SLC17A6	1138.26	-0.965167	0.137143	-7.03767	1.95477e-12	5.0741e-12
APP	32662.8	-0.969532	0.0941463	-10.2981	7.18418e-25	3.16796e-24
CDH4	158.202	-0.989106	0.185082	-5.34415	9.08406e-08	1.6877e-07
PROX1	1841.65	-0.990211	0.0823096	-12.0303	2.46176e-33	1.38616e-32
SORCS1	1736.63	-0.990368	0.0945762	-10.4716	1.16603e-25	5.26873e-25
OLIG2	406.217	-0.995992	0.185706	-5.36327	8.17305e-08	1.52619e-07
PCSK1	1193.4	-1.00282	0.111028	-9.03219	1.6827e-19	5.81006e-19
FSTL4	159.436	-1.00469	0.166923	-6.01885	1.75662e-09	3.69495e-09
PTCHD4	1419.39	-1.01011	0.144294	-7.00036	2.55298e-12	6.5342e-12
CAV1	10405.4	-1.02003	0.124518	-8.19183	2.5729e-16	7.71869e-16
PSEN2	1484.91	-1.02179	0.14985	-6.8188	9.18048e-12	2.25507e-11
FGFR3	174.68	-1.02966	0.196735	-5.23374	1.66118e-07	3.03996e-07
TOP2A	6448	-1.03188	0.130438	-7.91086	2.55611e-15	7.36643e-15
SNAP25	390.925	-1.03516	0.150029	-6.89975	5.20955e-12	1.32409e-11
CCNA1	157.409	-1.05677	0.132237	-7.99152	1.33288e-15	3.87169e-15
NWD2	74.0564	-1.06068	0.153806	-6.89621	5.34086e-12	1.34811e-11
ADAMTS3	505.491	-1.06661	0.109993	-9.69705	3.10346e-22	1.22136e-21
SOX4	29862.8	-1.06744	0.11473	-9.30395	1.35325e-20	4.95291e-20
HES1	5555.74	-1.07022	0.0777847	-13.7587	4.51557e-43	3.50381e-42
CAPN3	10563.8	-1.08172	0.227406	-4.75678	1.96709e-06	3.39602e-06
SOX2	1352.07	-1.08482	0.14436	-7.51467	5.70534e-14	1.58194e-13
STK32B	5409.67	-1.08857	0.131554	-8.27472	1.28757e-16	3.92707e-16
GAS2L3	5332.53	-1.09963	0.111939	-9.8234	8.92774e-23	3.67141e-22
HILPDA	3639.38	-1.10373	0.112706	-9.79298	1.20684e-22	4.85387e-22
TRIL	2801.67	-1.11414	0.0749696	-14.8612	5.88751e-50	6.33773e-49
ALK	253.056	-1.11974	0.0888289	-12.6056	1.96736e-36	1.18042e-35
GAD2	121.705	-1.1242	0.2186	-5.14274	2.70759e-07	4.93025e-07
RSPO2	218.363	-1.12806	0.124204	-9.08233	1.06276e-19	3.7401e-19
UGT8	979.12	-1.13776	0.171034	-6.65223	2.88691e-11	6.81684e-11
KLK6	33.2317	-1.14169	0.231704	-4.92736	8.33485e-07	1.4596e-06
POU6F2	583.65	-1.14472	0.0828533	-13.8162	2.03601e-43	1.61995e-42
NCAM1	5200.49	-1.14533	0.109076	-10.5002	8.61638e-26	4.04307e-25
CCNB2	2376.91	-1.14595	0.145706	-7.86484	3.69561e-15	1.04852e-14
COL25A1	1252.66	-1.14822	0.125682	-9.13593	6.48483e-20	2.32691e-19
TRHDE	319.491	-1.17242	0.0940141	-12.4707	1.07941e-35	6.37203e-35
CSPG4	2396.7	-1.18118	0.063309	-18.6573	1.10088e-77	3.09941e-76
LYPD6	647.019	-1.18237	0.112743	-10.4873	9.88262e-26	4.57853e-25
EYA4	1422.69	-1.18373	0.101119	-11.7063	1.18308e-31	6.36778e-31
CHL1	5718.9	-1.18421	0.0796676	-14.8643	5.61699e-50	6.22976e-49
MEIS2	2061	-1.19317	0.12274	-9.72115	2.44996e-22	9.74659e-22
CENPF	15978.4	-1.19878	0.120615	-9.93894	2.81805e-23	1.21342e-22
AQP4	253.675	-1.21483	0.267143	-4.54748	5.42918e-06	9.15705e-06
FBLN1	6561.99	-1.24119	0.173598	-7.1498	8.69028e-13	2.28823e-12
SOX9	8134.95	-1.25061	0.127257	-9.82746	8.57566e-23	3.60769e-22
SOX10	18773.4	-1.25359	0.0912795	-13.7335	6.39581e-43	4.77728e-42
ADAMTS16	661.494	-1.30288	0.155644	-8.37088	5.71916e-17	1.77391e-16
ERBB3	22091.6	-1.31905	0.102445	-12.8757	6.1696e-38	3.82724e-37
SPHKAP	107.084	-1.32199	0.129377	-10.2181	1.64547e-24	7.16955e-24
KIT	1669.59	-1.33077	0.193359	-6.8824	5.88532e-12	1.47536e-11
HSV1_US1	2.34877	-1.33908	0.227501	-5.88602	3.95616e-09	8.08914e-09
RELN	3827.59	-1.34577	0.103089	-13.0544	6.00104e-39	3.92211e-38
MYRF	894.436	-1.34725	0.186016	-7.24264	4.40025e-13	1.19296e-12
KCNH5	98.0546	-1.38626	0.152003	-9.11996	7.51523e-20	2.67046e-19
PTPRZ1	6874.79	-1.39828	0.078337	-17.8496	2.913e-71	7.10772e-70
CDH1	381.05	-1.41001	0.209599	-6.72718	1.7298e-11	4.13795e-11
IGFBP3	25686.1	-1.43361	0.101072	-14.1841	1.14994e-45	1.00209e-44
ELOVL2	3210.6	-1.44909	0.109911	-13.1842	1.08243e-39	7.3365e-39
BZW2	12602.4	-1.46646	0.133832	-10.9574	6.12052e-28	2.98681e-27
MET	13335.4	-1.55965	0.136079	-11.4614	2.06252e-30	1.06321e-29
SOX6	5334.41	-1.58024	0.138656	-11.3968	4.33716e-30	2.20472e-29
L1CAM	1383.77	-1.68248	0.185742	-9.05812	1.32719e-19	4.62621e-19
BCAN	12826	-1.7905	0.152057	-11.7752	5.23651e-32	2.90388e-31
EIF2AK2	9212.06	-0.292319	0.14412	-2.0283	0.04253	0.0513729
LGALS3	20906.8	-0.342396	0.169377	-2.0215	0.0432282	0.0520444
CEMIP	2694	-0.337628	0.169465	-1.99233	0.0463353	0.0556024
NGF	92.6109	-0.182075	0.0927973	-1.96207	0.0497541	0.0595098
CXCL14	709.133	-0.382336	0.195292	-1.95777	0.0502574	0.059916
THBS1	7586.47	0.216555	0.111997	1.93357	0.0531656	0.0631773
AXL	3468.01	0.354471	0.185586	1.91	0.0561328	0.0664874
ITGA5	3186.77	-0.192534	0.102168	-1.88448	0.0595007	0.0702492
RGS16	1068.29	0.282021	0.153343	1.83915	0.0658934	0.0775466
THSD7B	77.1708	-0.268272	0.147579	-1.81782	0.0690919	0.0810501
ICAM1	9577.61	0.2527	0.139595	1.81023	0.0702597	0.0821567
CLDN5	141.866	0.323678	0.179018	1.80808	0.0705946	0.0822854
OLIG1	590.481	-0.51412	0.28512	-1.80317	0.0713613	0.082915
MOBP	231.004	-0.275689	0.161814	-1.70374	0.08843	0.102422
MOG	120.16	-0.327745	0.199787	-1.64047	0.100907	0.116505
SLIT3	412.664	0.21399	0.13063	1.63813	0.101394	0.116611
IFITM3	35539.5	-0.154374	0.0943043	-1.63697	0.101636	0.116611
S2_N	9.35892	0.408698	0.255089	1.60218	0.109116	0.124801
IDH2	6790.85	-0.25583	0.160906	-1.58994	0.111849	0.127133
SST	15.7767	-0.360908	0.226918	-1.59047	0.111728	0.127133
ANGPT2	1548.3	0.20594	0.136167	1.51241	0.130431	0.147795
SPON1	3125.65	-0.254671	0.168581	-1.51068	0.130871	0.147835
CEMIP2	5524.48	-0.22106	0.149924	-1.47448	0.140352	0.158058
COL12A1	9226.85	-0.207805	0.147013	-1.41351	0.157505	0.176831
ANK1	143.554	0.176259	0.126494	1.39342	0.163493	0.182992
STAT3	10860	-0.186107	0.136296	-1.36546	0.172107	0.192047
NTNG1	895.264	-0.184583	0.136085	-1.35637	0.174981	0.194659
CHI3L1	2581.74	-0.175573	0.136782	-1.2836	0.199282	0.221022
ADRA1B	211.095	-0.168761	0.132862	-1.27019	0.204017	0.22559
PVALB	24.1031	-0.188074	0.149523	-1.25783	0.208454	0.229802
EFHD1	4145.3	-0.192881	0.159301	-1.21079	0.225976	0.24837
CNTN2	113.346	-0.17238	0.146977	-1.17284	0.240861	0.263938
APOE	56703.7	-0.379934	0.335027	-1.13404	0.256778	0.280539
SFRP2	975.226	-0.110823	0.0980113	-1.13072	0.258175	0.281226
NR4A2	3172.78	-0.230579	0.21774	-1.05897	0.289615	0.314537
RNF144B	1748.03	0.199347	0.190983	1.04379	0.296582	0.321151
MEF2C	4425.23	-0.136716	0.140119	-0.975716	0.329205	0.355425
MAL	448.812	-0.206382	0.213706	-0.965728	0.33418	0.359735
CD83	1328.81	0.132244	0.139753	0.946269	0.344011	0.369232
EGFR	383.554	0.0972059	0.105364	0.922572	0.35623	0.381229
CADM1	7836.51	-0.249409	0.284459	-0.876784	0.380604	0.406125
S100A4	6736.09	0.114229	0.135945	0.840259	0.400763	0.425157
CRHBP	138.98	-0.0732745	0.0870818	-0.841445	0.400099	0.425157
Pegivirus_CDS	5.94234	-0.123029	0.154954	-0.793971	0.427212	0.451907
UNC5B	828.468	0.0939742	0.121724	0.772029	0.440097	0.464195
CUX2	35.7704	-0.122103	0.165609	-0.737302	0.460939	0.484781
NPNT	156.4	-0.0808975	0.117475	-0.688637	0.491052	0.514971
POSTN	57114.9	-0.0973622	0.149199	-0.652566	0.514036	0.537535
FGFR2	275.631	0.120027	0.192222	0.624421	0.532351	0.555101
ENG	3592.57	-0.0442327	0.0797784	-0.554444	0.579275	0.602315
VAMP1	3096.39	-0.0889778	0.195093	-0.456079	0.648333	0.672209
IL1RL1	179.024	0.0553761	0.131376	0.421509	0.673383	0.69621
Pegivirus_5UTR	0.775861	-0.0938879	0.250902	-0.374202	0.708254	0.7302
ANXA1	20890.2	-0.0472291	0.140303	-0.336623	0.736401	0.757087
GPNMB	28271	-0.112389	0.383524	-0.293044	0.769489	0.788887
ADAMTS12	790.551	-0.0295044	0.110293	-0.267508	0.789078	0.806711
THSD4	421.358	-0.0268766	0.122435	-0.219517	0.826247	0.842358
CCN2	9854.2	0.0224798	0.123276	0.182353	0.855306	0.869561
TCF7	1610.51	0.0360945	0.237697	0.151851	0.879304	0.891483
DNER	148.822	-0.0217253	0.158633	-0.136954	0.891068	0.900914
PDGFRA	2227.94	0.0148821	0.173434	0.0858084	0.931619	0.939318
FILIP1	264.234	-0.00621871	0.124333	-0.0500164	0.960109	0.965385
HS3ST4	74.9348	0.00487269	0.172281	0.0282834	0.977436	0.980114
LYVE1	1543.07	0.000735259	0.145132	0.00506614	0.995958	0.995958

### Sheet: Tabelle1
			Sample	Type	Hot_TumorCell	others	Tumor
			Pat 90 primary mM	Section	11404	124572	272805
			Pat 90 primary mM	TMA	433	9263	12468
			Pat 90 mMBM	Section	477	280731	34518
			Pat 90 mMBM_A	TMA	0	13486	213
			Pat 90 mMBM_B	TMA	73	8489	6358
			Pat 23_A	TMA	140	12610	3776
			Pat 23_B	TMA	115	4689	6660
			Pat 23_C	TMA	889	5512	17767
