## Supplementary material for "Unraveling the Single-Cell Spatial Landscapes of Melanoma Brain Metastases": Table S9

### Sheet: TMA1.0_AntigenScore
		AntigenScore correlated genes: the AntigenScore was calculated based on the expression levels of genes/molecules involved in the antigen presentation maschinery
						The Spearman rank correlation, R indicates the strenght of correlation
	Gene	r_value	p_val	p_adj
HLA-B	HLA-B	0.712285	0	0
HLA-DRA	HLA-DRA	0.697733	0	0
CD74	CD74	0.673394	0	0
HLA-C	HLA-C	0.576542	0	0
HLA-A	HLA-A	0.538742	0	0
HLA-DPB1	HLA-DPB1	0.525714	0	0
HLA-DMB	HLA-DMB	0.462671	0	0
HLA-DQA1	HLA-DQA1	0.438526	0	0
TAP1	TAP1	0.426849	0	0
C1QC	C1QC	0.382455	0	0
CTSS	CTSS	0.364304	0	0
MS4A6A	MS4A6A	0.349264	0	0
AIF1	AIF1	0.339766	0	0
ITGB2	ITGB2	0.302565	0	0
PTPRC	PTPRC	0.298323	0	0
CD8A	CD8A	0.288788	0	0
IFI44L	IFI44L	0.273496	0	0
FCGR3A	FCGR3A	0.269959	0	0
FCER1G	FCER1G	0.265504	0	0
PDGFD	PDGFD	0.260008	0	0
CCL5	CCL5	0.25902	0	0
CD163	CD163	0.258025	0	0
TRAC	TRAC	0.249142	0	0
CD4	CD4	0.245204	0	0
CXCR4	CXCR4	0.241937	0	0
CSF1R	CSF1R	0.221588	0	0
STAT1	STAT1	0.219551	0	0
CD2	CD2	0.217719	0	0
CYTIP	CYTIP	0.213848	0	0
CD48	CD48	0.209162	0	0
CD68	CD68	0.206838	0	0
CD3G	CD3G	0.206124	0	0
CTSH	CTSH	0.205485	0	0
MX1	MX1	0.201443	0	0
ABCB5	ABCB5	0.201	0	0
GPR34	GPR34	0.200847	0	0
CORO1A	CORO1A	0.197669	0	0
CD86	CD86	0.194517	0	0
GZMA	GZMA	0.193745	0	0
CCL4	CCL4	0.191217	0	0
IL7R	IL7R	0.190497	0	0
FCGR1A	FCGR1A	0.188425	0	0
TGFBI	TGFBI	0.184242	0	0
SPI1	SPI1	0.177532	0	0
C1orf162	C1orf162	0.176906	0	0
TMIGD3	TMIGD3	0.172882	0	0
ITGAM	ITGAM	0.172058	0	0
STXBP2	STXBP2	0.167214	0	0
TNFSF10	TNFSF10	0.164627	0	0
NKG7	NKG7	0.162928	0	0
CD52	CD52	0.161514	0	0
IFI6	IFI6	0.159937	0	0
PECAM1	PECAM1	0.152478	0	0
CD14	CD14	0.146652	0	0
THEMIS	THEMIS	0.137898	0	0
LGALS9	LGALS9	0.137846	0	0
RNASET2	RNASET2	0.132133	0	0
CD69	CD69	0.131326	0	0
LRRK2	LRRK2	0.127144	0	0
BCL11B	BCL11B	0.122582	0	0
RASGRP1	RASGRP1	0.122444	0	0
LY86	LY86	0.122213	0	0
ITGAX	ITGAX	0.117154	0	0
ANGPT2	ANGPT2	0.111064	0	0
PDCD1LG2	PDCD1LG2	0.109606	0	0
CAPG	CAPG	0.100259	0	0
IDO1	IDO1	0.100207	0	0
CD93	CD93	0.0996698	0	0
GZMB	GZMB	0.094799	0	0
CCR7	CCR7	0.0946271	0	0
GPR183	GPR183	0.091999	0	0
DDX60	DDX60	0.0899833	0	0
TREM2	TREM2	0.0857413	0	0
EOMES	EOMES	0.085262	0	0
TESPA1	TESPA1	0.0816362	0	0
ITGB7	ITGB7	0.0810794	0	0
CDH1	CDH1	0.0738824	0	0
FASLG	FASLG	0.0612002	0	0
VWF	VWF	0.0610617	0	0
LRRK1	LRRK1	0.056536	0	0
P2RY13	P2RY13	0.0553568	0	0
MAL	MAL	0.0506402	0	0
GPNMB	GPNMB	0.0470236	0	0
RGS10	RGS10	0.0456733	0	0
PDCD1	PDCD1	0.0415155	0	0
SPARCL1	SPARCL1	0.0391864	0	0
TRIM21	TRIM21	0.0389508	0	0
GNLY	GNLY	0.0387914	0	0
ITGAE	ITGAE	0.0363592	0	0
S100A4	S100A4	0.0343452	0	0
ISG15	ISG15	0.0326725	0	0
P2RY12	P2RY12	0.0324903	0	0
KLRB1	KLRB1	0.0314291	0	0
NTNG2	NTNG2	0.0311521	0	0
ICAM2	ICAM2	0.0269941	0	0
CLDN11	CLDN11	0.0268497	0	0
RNF144B	RNF144B	0.0236821	0	0
LYVE1	LYVE1	0.0199193	0	0
ERMN	ERMN	0.0195832	0	0
OLIG1	OLIG1	0.0177511	5.37e-14	6.51e-14
NRP1	NRP1	0.0176573	7.28e-14	8.8e-14
ABCC9	ABCC9	0.0160914	9.18e-12	1.09e-11
ITGA8	ITGA8	0.015291	9.19e-11	1.09e-10
RFTN1	RFTN1	0.0151224	1.47e-10	1.73e-10
SLIT3	SLIT3	0.0130818	2.97e-08	3.46e-08
GJA1	GJA1	0.0123099	1.83e-07	2.11e-07
CSF1	CSF1	0.0118855	4.74e-07	5.42e-07
ARHGAP24	ARHGAP24	0.0113112	1.64e-06	1.87e-06
CX3CR1	CX3CR1	0.0106334	6.61e-06	7.49e-06
TRPC5	TRPC5	0.00943669	6.37e-05	7.19e-05
TSHZ2	TSHZ2	0.00943397	6.4e-05	7.21e-05
TMEM119	TMEM119	0.00914681	0.000106	0.000119
ICAM1	ICAM1	0.00807896	0.000619	0.000686
KLK6	KLK6	-0.00646718	0.00614	0.00668
MAG	MAG	-0.00704402	0.00284	0.0031
DNER	DNER	-0.00706951	0.00274	0.003
CD83	CD83	-0.00713135	0.00251	0.00276
LAMA2	LAMA2	-0.00759418	0.00129	0.00142
HHATL	HHATL	-0.00786936	0.000854	0.000945
EGFR	EGFR	-0.00897247	0.000144	0.00016
HTR2C	HTR2C	-0.00907613	0.00012	0.000134
SLC14A1	SLC14A1	-0.00913425	0.000109	0.000122
ADRA1A	ADRA1A	-0.0109278	3.65e-06	4.14e-06
OPALIN	OPALIN	-0.0120432	3.34e-07	3.83e-07
ANK1	ANK1	-0.0120757	3.1e-07	3.57e-07
CRHBP	CRHBP	-0.0122467	2.11e-07	2.43e-07
SNCG	SNCG	-0.0125804	9.77e-08	1.14e-07
ADRA1B	ADRA1B	-0.0139201	3.67e-09	4.29e-09
CNTN2	CNTN2	-0.0151196	1.48e-10	1.74e-10
TACR1	TACR1	-0.0154069	6.63e-11	7.85e-11
FLT1	FLT1	-0.0161816	7.03e-12	8.38e-12
AQP4	AQP4	-0.0163871	3.81e-12	4.55e-12
RXFP1	RXFP1	-0.0166366	1.79e-12	2.15e-12
NXPH2	NXPH2	-0.0172506	2.67e-13	3.21e-13
ATP2C2	ATP2C2	-0.0180152	2.26e-14	2.75e-14
THSD7B	THSD7B	-0.0182834	9.33e-15	1.14e-14
LAMP5	LAMP5	-0.0183144	8.44e-15	1.03e-14
RORB	RORB	-0.0187488	1.78e-15	2.18e-15
MEPE	MEPE	-0.0188449	1.33e-15	1.64e-15
ST18	ST18	-0.0207991	0	0
CAV1	CAV1	-0.0212746	0	0
CTNNA3	CTNNA3	-0.0221146	0	0
VWC2L	VWC2L	-0.0225204	0	0
NPNT	NPNT	-0.0229619	0	0
NWD2	NWD2	-0.0244506	0	0
NPFFR2	NPFFR2	-0.0251233	0	0
PLD5	PLD5	-0.0257334	0	0
OTOGL	OTOGL	-0.0266959	0	0
CTLA4	CTLA4	-0.0272784	0	0
BRINP3	BRINP3	-0.0277657	0	0
IFNB1	IFNB1	-0.0289593	0	0
KCNH5	KCNH5	-0.0290154	0	0
FILIP1	FILIP1	-0.0292823	0	0
ROS1	ROS1	-0.0294249	0	0
NDST4	NDST4	-0.0303281	0	0
VIP	VIP	-0.0313729	0	0
STMN2	STMN2	-0.0325791	0	0
TPH2	TPH2	-0.0341224	0	0
FSTL4	FSTL4	-0.0346966	0	0
CDH12	CDH12	-0.0349034	0	0
THSD4	THSD4	-0.0351274	0	0
RYR3	RYR3	-0.0358382	0	0
CDH6	CDH6	-0.0396483	0	0
SDK1	SDK1	-0.0398424	0	0
TAC1	TAC1	-0.0418727	0	0
PAX6	PAX6	-0.0420851	0	0
EFHD1	EFHD1	-0.0425194	0	0
LYPD6B	LYPD6B	-0.0426367	0	0
CDH4	CDH4	-0.0446356	0	0
WIF1	WIF1	-0.0453044	0	0
HTR2A	HTR2A	-0.0455144	0	0
PLCH1	PLCH1	-0.0457458	0	0
RSPO2	RSPO2	-0.0473689	0	0
ANKRD18A	ANKRD18A	-0.0476006	0	0
CCN2	CCN2	-0.0511685	0	0
CHL1	CHL1	-0.0515386	0	0
TTYH1	TTYH1	-0.052352	0	0
ALK	ALK	-0.0523831	0	0
CHODL	CHODL	-0.0533573	0	0
CALCRL	CALCRL	-0.0536994	0	0
FGFR3	FGFR3	-0.0540286	0	0
SNAP25	SNAP25	-0.0552455	0	0
RIT2	RIT2	-0.0558878	0	0
TGFB1	TGFB1	-0.0569426	0	0
GAD2	GAD2	-0.0585999	0	0
C1QL3	C1QL3	-0.059124	0	0
GFAP	GFAP	-0.0627859	0	0
SFRP2	SFRP2	-0.0642648	0	0
CD36	CD36	-0.0647239	0	0
SPHKAP	SPHKAP	-0.0654038	0	0
TTR	TTR	-0.0661214	0	0
AXL	AXL	-0.0682234	0	0
SLC26A4	SLC26A4	-0.0683454	0	0
BDNF	BDNF	-0.0686546	0	0
SERPINA3	SERPINA3	-0.0714159	0	0
B4GALNT1	B4GALNT1	-0.0731435	0	0
CNDP1	CNDP1	-0.0740264	0	0
LHX6	LHX6	-0.0773221	0	0
ZBBX	ZBBX	-0.0780859	0	0
CCNA1	CCNA1	-0.0794595	0	0
SLC17A6	SLC17A6	-0.0800402	0	0
OLIG2	OLIG2	-0.0832244	0	0
MET	MET	-0.0900023	0	0
TENM1	TENM1	-0.0905184	0	0
IGFBP4	IGFBP4	-0.0942889	0	0
ANXA1	ANXA1	-0.0948891	0	0
SYNPR	SYNPR	-0.100713	0	0
SYT1	SYT1	-0.103768	0	0
DCN	DCN	-0.104494	0	0
VAMP1	VAMP1	-0.105528	0	0
ACTA2	ACTA2	-0.106797	0	0
CRYM	CRYM	-0.109046	0	0
PLCE1	PLCE1	-0.109361	0	0
TCF7	TCF7	-0.109674	0	0
ADAMTS12	ADAMTS12	-0.111381	0	0
EIF2AK2	EIF2AK2	-0.112566	0	0
UGT8	UGT8	-0.117084	0	0
RGS16	RGS16	-0.11711	0	0
ZDHHC23	ZDHHC23	-0.117594	0	0
ITGA9	ITGA9	-0.119753	0	0
CDK1	CDK1	-0.120648	0	0
KIT	KIT	-0.123898	0	0
LIF	LIF	-0.124901	0	0
ENG	ENG	-0.125246	0	0
NRXN2	NRXN2	-0.126957	0	0
MEF2C	MEF2C	-0.128278	0	0
SULF1	SULF1	-0.129636	0	0
STAT3	STAT3	-0.129915	0	0
ITGAV	ITGAV	-0.130248	0	0
MFSD2A	MFSD2A	-0.130463	0	0
DCX	DCX	-0.132046	0	0
POU6F2	POU6F2	-0.132432	0	0
SLCO5A1	SLCO5A1	-0.132643	0	0
ELOVL2	ELOVL2	-0.134053	0	0
UNC5B	UNC5B	-0.134842	0	0
CXCL14	CXCL14	-0.134883	0	0
ADAMTS16	ADAMTS16	-0.134963	0	0
ADAMTS3	ADAMTS3	-0.137507	0	0
SOX2	SOX2	-0.137726	0	0
PCSK6	PCSK6	-0.139162	0	0
NTNG1	NTNG1	-0.140465	0	0
ANO3	ANO3	-0.142163	0	0
THBS1	THBS1	-0.142943	0	0
MYRF	MYRF	-0.145112	0	0
PSEN1	PSEN1	-0.146507	0	0
MCTP2	MCTP2	-0.146972	0	0
TRPC6	TRPC6	-0.147866	0	0
TRHDE	TRHDE	-0.14815	0	0
KLF4	KLF4	-0.148189	0	0
TGFB2	TGFB2	-0.148269	0	0
PSEN2	PSEN2	-0.149948	0	0
CNTNAP3B	CNTNAP3B	-0.152498	0	0
LYPD6	LYPD6	-0.154431	0	0
CSPG4	CSPG4	-0.156741	0	0
IDH2	IDH2	-0.162621	0	0
IFITM3	IFITM3	-0.163885	0	0
IDH1	IDH1	-0.164093	0	0
MAP2	MAP2	-0.164299	0	0
SORT1	SORT1	-0.164393	0	0
CCND3	CCND3	-0.166386	0	0
APOE	APOE	-0.167339	0	0
NPY1R	NPY1R	-0.167457	0	0
PTCHD4	PTCHD4	-0.1678	0	0
LGALS3	LGALS3	-0.172896	0	0
CHI3L1	CHI3L1	-0.178991	0	0
SLC24A3	SLC24A3	-0.18353	0	0
SIRPA	SIRPA	-0.187607	0	0
MEIS2	MEIS2	-0.189308	0	0
SPP1	SPP1	-0.19025	0	0
MKI67	MKI67	-0.192267	0	0
BCAN	BCAN	-0.193251	0	0
CCNB2	CCNB2	-0.198557	0	0
L1CAM	L1CAM	-0.198973	0	0
PSENEN	PSENEN	-0.203692	0	0
NCSTN	NCSTN	-0.206065	0	0
SEMA5A	SEMA5A	-0.206422	0	0
ITGA5	ITGA5	-0.209506	0	0
TOP2A	TOP2A	-0.210694	0	0
CEMIP2	CEMIP2	-0.21345	0	0
MGST1	MGST1	-0.213887	0	0
CD44	CD44	-0.215379	0	0
TP53	TP53	-0.216135	0	0
PDGFRA	PDGFRA	-0.216199	0	0
GLIS3	GLIS3	-0.220438	0	0
APP	APP	-0.225429	0	0
MYO16	MYO16	-0.230569	0	0
CEMIP	CEMIP	-0.233527	0	0
PTPRZ1	PTPRZ1	-0.236394	0	0
NCAM1	NCAM1	-0.241617	0	0
DDR2	DDR2	-0.242001	0	0
MX2	MX2	-0.242623	0	0
PHLDB2	PHLDB2	-0.246131	0	0
COL25A1	COL25A1	-0.248297	0	0
MYO5B	MYO5B	-0.248762	0	0
IGFBP5	IGFBP5	-0.24947	0	0
PCSK1	PCSK1	-0.255716	0	0
NR2F2	NR2F2	-0.256158	0	0
HILPDA	HILPDA	-0.259914	0	0
PROX1	PROX1	-0.265237	0	0
SNTB2	SNTB2	-0.265584	0	0
SORCS1	SORCS1	-0.266198	0	0
CAPN3	CAPN3	-0.268003	0	0
SPON1	SPON1	-0.270813	0	0
SOX6	SOX6	-0.272921	0	0
EYA4	EYA4	-0.273214	0	0
ITGA6	ITGA6	-0.273232	0	0
LOX	LOX	-0.273541	0	0
PCNA	PCNA	-0.287593	0	0
MAVS	MAVS	-0.290324	0	0
ANGPT1	ANGPT1	-0.29383	0	0
SOX9	SOX9	-0.304103	0	0
GAS2L3	GAS2L3	-0.311716	0	0
FBLN1	FBLN1	-0.322767	0	0
NES	NES	-0.33397	0	0
TRIL	TRIL	-0.334461	0	0
NR4A2	NR4A2	-0.347793	0	0
SPARC	SPARC	-0.348433	0	0
SOX10	SOX10	-0.348644	0	0
NGFR	NGFR	-0.359021	0	0
HES1	HES1	-0.360541	0	0
COL12A1	COL12A1	-0.362747	0	0
ERBB3	ERBB3	-0.372679	0	0
SAMD5	SAMD5	-0.37398	0	0
CENPF	CENPF	-0.375262	0	0
PDGFA	PDGFA	-0.376121	0	0
CADM1	CADM1	-0.37685	0	0
LIFR	LIFR	-0.380617	0	0
NOTCH1	NOTCH1	-0.411914	0	0
SOX11	SOX11	-0.414027	0	0
RELN	RELN	-0.427488	0	0
IGFBP3	IGFBP3	-0.435153	0	0
POSTN	POSTN	-0.43543	0	0
VCAN	VCAN	-0.451309	0	0
STK32B	STK32B	-0.476959	0	0
SOX4	SOX4	-0.481523	0	0
BZW2	BZW2	-0.503744	0	0
