## Supplementary material for "Unraveling the Single-Cell Spatial Landscapes of Melanoma Brain Metastases": Table S10

### Sheet: Pat90_primary_Niche_1
	p_val	avg_log2FC	pct.1	pct.2	p_val_adj	cluster	gene
	0	2.41729	0.931	0.278	0	IFN Cells	IFI44L
	0	2.11898	0.985	0.437	0	IFN Cells	IFI6
	0	1.62787	0.805	0.329	0	IFN Cells	DDX60
	0	1.11463	0.987	0.766	0	IFN Cells	TAP1
	3.82922e-251	0.795671	0.987	0.834	1.40149e-248	IFN Cells	STAT1
	6.89045e-99	0.74961	0.818	0.581	2.5219e-96	IFN Cells	ICAM1
	6.69718e-120	0.666281	0.916	0.755	2.45117e-117	IFN Cells	EIF2AK2
	3.26136e-198	0.660815	0.995	0.899	1.19366e-195	IFN Cells	HLA-C
	7.03553e-297	0.627414	0.997	0.969	2.575e-308	IFN Cells	IFITM3
	1.37657e-62	0.561922	0.853	0.68	5.03824e-60	IFN Cells	POSTN
	1.3441e-78	0.543721	0.884	0.655	4.9194e-76	IFN Cells	CNTNAP3B
	0	3.51134	0.664	0.12	0	TAMs	FCGR1A
	0	3.41554	0.741	0.159	0	TAMs	CSF1R
	0	3.30618	0.63	0.137	0	TAMs	GPR34
	0	3.11744	0.904	0.307	0	TAMs	MS4A6A
	0	3.08451	0.569	0.117	0	TAMs	CD163
	0	3.01319	0.663	0.154	0	TAMs	SPI1
	0	2.95669	0.541	0.105	0	TAMs	CD86
	0	2.92351	0.899	0.35	0	TAMs	C1QC
	0	2.88685	0.823	0.227	0	TAMs	CD4
	0	2.8048	0.772	0.222	0	TAMs	HLA-DMB
	0	2.70695	0.922	0.372	0	TAMs	FCER1G
	0	2.68495	0.883	0.328	0	TAMs	FCGR3A
	0	2.48752	0.873	0.321	0	TAMs	CTSS
	0	2.39766	0.688	0.197	0	TAMs	NRP1
	0	2.39213	0.871	0.362	0	TAMs	AIF1
	1.92686e-307	2.32951	0.758	0.317	7.05229e-305	TAMs	CD68
	1.34028e-296	2.29332	0.681	0.221	4.90541e-308	TAMs	CD93
	1.89778e-238	2.18563	0.649	0.262	6.94586e-236	TAMs	RNASET2
	6.55584e-213	2.11705	0.537	0.172	2.39944e-210	TAMs	HLA-DQA1
	0	2.074	0.843	0.405	0	TAMs	HLA-DPB1
	0	5.86362	0.667	0.039	0	Endothelial Cells	VWF
	0	5.66847	0.558	0.028	0	Endothelial Cells	CALCRL
	0	5.32246	0.834	0.072	0	Endothelial Cells	SPARCL1
	0	5.29563	0.632	0.044	0	Endothelial Cells	FLT1
	0	3.7749	0.559	0.068	0	Endothelial Cells	PHLDB2
	0	3.42577	0.897	0.295	0	Endothelial Cells	EPAS1
	0	3.30396	0.513	0.109	0	Endothelial Cells	CD36
	0	3.28377	0.67	0.147	0	Endothelial Cells	PECAM1
	0	2.72322	0.717	0.216	0	Endothelial Cells	CD93
	0	2.67698	0.913	0.417	0	Endothelial Cells	IGFBP4
	0	2.48451	0.67	0.196	0	Endothelial Cells	NRP1
	3.11554e-282	2.29617	0.54	0.145	1.14029e-279	Endothelial Cells	THBS1
	2.3673e-227	2.11364	0.724	0.402	8.66432e-225	Endothelial Cells	ENG
	5.70151e-163	1.70039	0.568	0.241	2.08675e-160	Endothelial Cells	RFTN1
	0	1.28149	0.992	0.926	0	Endothelial Cells	SPARC
	2.73562e-142	1.25718	0.655	0.326	1.00124e-139	Endothelial Cells	LGALS3
	3.48723e-73	1.16781	0.674	0.533	1.27633e-70	Endothelial Cells	NR2F2
	1.00145e-140	1.01973	0.936	0.867	3.66532e-138	Endothelial Cells	ACTA2
	7.85712e-125	1.0047	0.855	0.71	2.8757e-122	Endothelial Cells	CAV1
	4.57264e-26	0.978335	0.518	0.442	1.67359e-23	Endothelial Cells	ITGA6
	0	4.79252	0.594	0.052	0	Immune Cells	GZMA
	0	4.76459	0.628	0.052	0	Immune Cells	CD3G
	0	4.66497	0.702	0.063	0	Immune Cells	CD2
	0	4.52087	0.671	0.102	0	Immune Cells	CD8A
	0	4.4812	0.798	0.092	0	Immune Cells	TRAC
	0	4.43603	0.698	0.102	0	Immune Cells	CCL5
	0	3.90402	0.54	0.064	0	Immune Cells	CD52
	0	3.61359	0.581	0.09	0	Immune Cells	CORO1A
	0	3.60007	0.685	0.107	0	Immune Cells	CD48
	0	3.35245	0.907	0.245	0	Immune Cells	PTPRC
	0	3.0314	0.532	0.076	0	Immune Cells	CYTIP
	0	2.65657	0.581	0.158	0	Immune Cells	ITGB2
	3.0336e-307	2.07351	0.576	0.2	1.1103e-304	Immune Cells	MX1
	2.8956e-175	1.96878	0.505	0.238	1.05979e-172	Immune Cells	RFTN1
	1.9147e-191	1.53348	0.678	0.412	7.00782e-189	Immune Cells	S100A4
	1.28314e-202	1.48205	0.643	0.326	4.6963e-200	Immune Cells	CTSS
	0	1.43752	0.981	0.755	0	Immune Cells	CD74
	6.56893e-147	1.35506	0.645	0.411	2.40423e-144	Immune Cells	HLA-DPB1
	1.77651e-306	1.29169	0.937	0.737	6.50204e-304	Immune Cells	HLA-DRA
	1.12019e-137	1.27814	0.588	0.313	4.0999e-135	Immune Cells	IFI44L
	0	3.64444	0.679	0.128	0	VLMC/CAF	DCN
	1.59989e-213	2.78878	0.519	0.152	5.8556e-211	VLMC/CAF	THBS1
	4.31714e-174	2.53134	0.535	0.194	1.58007e-171	VLMC/CAF	CTSH
	4.90806e-119	2.30935	0.51	0.221	1.79635e-116	VLMC/CAF	MX1
	1.39497e-46	1.51037	0.516	0.365	5.10558e-44	VLMC/CAF	VAMP1
	4.68905e-71	1.49588	0.522	0.296	1.71619e-68	VLMC/CAF	VCAN
	6.7088e-163	1.4334	0.913	0.769	2.45542e-160	VLMC/CAF	CD74
	4.94567e-123	1.39078	0.658	0.331	1.81011e-120	VLMC/CAF	LGALS3
	2.33638e-99	1.38031	0.737	0.475	8.55115e-97	VLMC/CAF	IFI6
	1.8126e-84	1.37036	0.512	0.25	6.63413e-82	VLMC/CAF	RFTN1
	1.69762e-98	1.32868	0.688	0.438	6.21329e-96	VLMC/CAF	IGFBP4
	1.03886e-82	1.25732	0.781	0.654	3.80224e-80	VLMC/CAF	IDH2
	3.51428e-85	1.22676	0.615	0.342	1.28623e-82	VLMC/CAF	CTSS
	2.10551e-68	1.1839	0.643	0.427	7.70616e-66	VLMC/CAF	S100A4
	9.93677e-92	0.931058	0.892	0.749	3.63686e-89	VLMC/CAF	HLA-DRA
	2.11537e-37	0.8842	0.577	0.425	7.74224e-35	VLMC/CAF	HLA-DPB1
	2.49453e-92	0.693287	0.986	0.946	9.13e-90	VLMC/CAF	HLA-B
	1.88096e-65	0.625803	0.957	0.924	6.8843e-63	VLMC/CAF	HLA-A
	2.08877e-41	0.531549	0.932	0.931	7.6449e-39	VLMC/CAF	SPARC
	1.70681e-35	0.515962	0.885	0.846	6.24693e-33	VLMC/CAF	STAT1

### Sheet: Pat90_primary_Niche_2
	p_val	avg_log2FC	pct.1	pct.2	p_val_adj	cluster	gene
182	1.70459e-105	0.958805	0.863	0.682	6.23879e-103	TCs_4	BCAN
183	4.92046e-125	0.707446	0.952	0.851	1.80089e-122	TCs_4	TAP1
184	3.07928e-49	0.70696	0.707	0.545	1.12702e-46	TCs_4	ICAM1
185	2.77037e-157	0.646177	0.99	0.954	1.01395e-154	TCs_4	HLA-C
186	9.41949e-20	0.538338	0.558	0.45	3.44753e-17	TCs_4	MET
187	2.01117e-35	0.514873	0.731	0.562	7.36087e-33	TCs_4	CHL1
39	1.51502e-33	1.48518	0.932	0.691	5.54499e-31	TCs_7	BCAN
40	8.98209e-19	1.41677	0.644	0.326	3.28745e-16	TCs_7	IGFBP3
41	2.6984e-17	1.38116	0.682	0.455	9.87615e-15	TCs_7	MET
42	5.46662e-27	1.37284	0.871	0.604	2.00078e-24	TCs_7	BZW2
43	9.29552e-10	1.33584	0.523	0.34	3.40216e-07	TCs_7	HES1
44	4.98943e-15	1.33519	0.629	0.389	1.82613e-12	TCs_7	NCSTN
45	6.88344e-23	1.19527	0.848	0.583	2.51934e-20	TCs_7	NCAM1
46	1.17198e-07	1.15372	0.523	0.356	4.28943e-05	TCs_7	CSPG4
47	7.15191e-11	0.993364	0.697	0.504	2.6176e-08	TCs_7	SPON1
48	7.28403e-07	0.984283	0.515	0.357	0.000266596	TCs_7	SORCS1
49	2.03837e-10	0.871559	0.765	0.639	7.46042e-08	TCs_7	NOTCH1
50	4.73681e-28	0.862394	0.97	0.829	1.73367e-25	TCs_7	ERBB3
51	5.68375e-09	0.857626	0.758	0.6	2.08025e-06	TCs_7	CADM1
52	6.88771e-09	0.841282	0.727	0.57	2.5209e-06	TCs_7	CHL1
53	8.23561e-11	0.797739	0.818	0.67	3.01423e-08	TCs_7	TP53
54	4.10657e-08	0.758326	0.705	0.507	1.503e-05	TCs_7	CAPN3
55	1.28913e-08	0.751484	0.758	0.59	4.7182e-06	TCs_7	SOX6
56	9.44138e-23	0.730385	0.992	0.894	3.45554e-20	TCs_7	APOE
57	5.67673e-12	0.701689	0.909	0.755	2.07768e-09	TCs_7	SIRPA
58	6.97836e-11	0.686169	0.902	0.739	2.55408e-08	TCs_7	SOX9
228	6.7443e-06	1.32631	0.605	0.327	0.00246841	TCs_8	IGFBP3
229	2.76198e-06	1.15822	0.814	0.692	0.00101089	TCs_8	BCAN
230	4.09152e-07	0.844911	0.884	0.605	0.00014975	TCs_8	BZW2
231	2.31687e-05	0.558551	1	0.935	0.00847975	TCs_8	CD44
208	0	3.10994	0.782	0.144	0	Cycling TCs_3	MKI67
209	0	3.10412	0.751	0.133	0	Cycling TCs_3	CDK1
210	0	3.09191	0.905	0.237	0	Cycling TCs_3	TOP2A
211	0	2.84321	0.69	0.146	0	Cycling TCs_3	CCNB2
212	0	2.2698	0.957	0.478	0	Cycling TCs_3	CENPF
213	0	1.94257	0.972	0.702	0	Cycling TCs_3	PCNA
214	1.39331e-148	1.02658	0.814	0.515	5.09951e-146	Cycling TCs_3	GAS2L3
215	4.73491e-119	1.00037	0.699	0.411	1.73298e-116	Cycling TCs_3	DDR2
216	2.10276e-65	0.877241	0.524	0.309	7.69609e-63	Cycling TCs_3	HILPDA
217	2.02458e-80	0.854077	0.647	0.402	7.40996e-78	Cycling TCs_3	CCND3
218	4.99697e-61	0.795312	0.506	0.289	1.82889e-58	Cycling TCs_3	MEIS2
219	2.92913e-74	0.781907	0.68	0.441	1.07206e-71	Cycling TCs_3	SNTB2
220	1.37288e-76	0.748634	0.62	0.365	5.02475e-74	Cycling TCs_3	RNF144B
221	2.18569e-71	0.709685	0.634	0.391	7.99961e-69	Cycling TCs_3	ITGA6
222	3.54714e-73	0.650094	0.898	0.759	1.29825e-70	Cycling TCs_3	TGFBI
223	1.1312e-89	0.645046	0.83	0.562	4.1402e-87	Cycling TCs_3	ELOVL2
224	2.6962e-154	0.631338	0.986	0.852	9.86811e-152	Cycling TCs_3	SORT1
225	2.53181e-38	0.570768	0.636	0.459	9.26642e-36	Cycling TCs_3	LIFR
226	4.14518e-120	0.537392	0.991	0.866	1.51714e-117	Cycling TCs_3	GPNMB
227	1.22717e-84	0.502709	0.956	0.824	4.49145e-82	Cycling TCs_3	ANXA1
114	0	4.83883	0.682	0.068	0	Immune Cells	GZMA
115	0	4.67257	0.721	0.07	0	Immune Cells	CD2
116	0	4.55652	0.602	0.054	0	Immune Cells	CD3G
117	0	4.55266	0.807	0.139	0	Immune Cells	CD8A
118	0	4.51531	0.808	0.121	0	Immune Cells	CCL5
119	0	4.30871	0.78	0.112	0	Immune Cells	TRAC
120	0	3.90446	0.608	0.104	0	Immune Cells	CCL4
121	0	3.66074	0.606	0.102	0	Immune Cells	CD48
122	0	3.22635	0.864	0.246	0	Immune Cells	PTPRC
123	4.8279e-255	1.82144	0.59	0.279	1.76701e-252	Immune Cells	MX1
124	6.01492e-129	1.52452	0.504	0.309	2.20146e-126	Immune Cells	S100A4
125	1.16509e-91	1.18319	0.502	0.319	4.26424e-89	Immune Cells	MX2
126	8.65072e-142	1.14818	0.584	0.356	3.16616e-139	Immune Cells	CTSS
127	1.64486e-107	1.10183	0.555	0.366	6.02017e-105	Immune Cells	FCGR3A
128	0	1.08054	0.969	0.773	0	Immune Cells	CD74
129	3.50571e-54	1.05169	0.514	0.421	1.28309e-51	Immune Cells	DDX60
130	1.67587e-125	1.03268	0.661	0.432	6.13367e-123	Immune Cells	IFI44L
131	8.82515e-246	0.940849	0.926	0.758	3.23e-243	Immune Cells	HLA-DRA
132	1.97433e-81	0.924447	0.597	0.475	7.22605e-79	Immune Cells	HLA-DPB1
133	5.70214e-77	0.873214	0.578	0.424	2.08698e-74	Immune Cells	C1QC
19	0	3.3347	0.766	0.169	0	TAMs	CSF1R
20	0	3.19429	0.654	0.137	0	TAMs	FCGR1A
21	0	3.07709	0.619	0.146	0	TAMs	GPR34
22	0	2.91607	0.917	0.345	0	TAMs	MS4A6A
23	0	2.89942	0.603	0.14	0	TAMs	CD163
24	0	2.87601	0.527	0.109	0	TAMs	CD86
25	0	2.78487	0.581	0.146	0	TAMs	SPI1
26	0	2.78011	0.751	0.216	0	TAMs	CD4
27	0	2.69492	0.919	0.404	0	TAMs	C1QC
28	0	2.62734	0.754	0.237	0	TAMs	HLA-DMB
29	0	2.5858	0.912	0.378	0	TAMs	FCER1G
30	0	2.46027	0.863	0.349	0	TAMs	FCGR3A
31	0	2.24073	0.76	0.322	0	TAMs	CD68
32	0	2.17288	0.837	0.392	0	TAMs	AIF1
33	0	2.1689	0.833	0.345	0	TAMs	CTSS
34	5.52152e-264	2.02808	0.535	0.177	2.02088e-261	TAMs	ITGB2
35	3.35806e-235	1.99728	0.538	0.197	1.22905e-232	TAMs	HLA-DQA1
36	0	1.8859	0.858	0.46	0	TAMs	HLA-DPB1
37	2.78139e-293	1.87649	0.625	0.224	1.01799e-290	TAMs	NRP1
38	0	1.8068	0.991	0.758	0	TAMs	HLA-DRA
79	0	5.38644	0.685	0.06	0	Endothelial Cells	VWF
80	0	4.96716	0.588	0.055	0	Endothelial Cells	FLT1
81	0	4.93176	0.79	0.089	0	Endothelial Cells	SPARCL1
82	0	4.41318	0.548	0.057	0	Endothelial Cells	ANGPT2
83	0	3.80289	0.638	0.084	0	Endothelial Cells	PHLDB2
84	0	3.72111	0.527	0.1	0	Endothelial Cells	CD36
85	0	3.51744	0.659	0.159	0	Endothelial Cells	PECAM1
86	0	3.42361	0.705	0.18	0	Endothelial Cells	CD93
87	0	3.32526	0.894	0.323	0	Endothelial Cells	EPAS1
88	0	2.66258	0.914	0.413	0	Endothelial Cells	IGFBP4
89	0	2.58361	0.703	0.212	0	Endothelial Cells	NRP1
90	0	2.47953	0.579	0.179	0	Endothelial Cells	CCN2
91	1.95969e-282	2.1824	0.662	0.363	7.17245e-280	Endothelial Cells	ENG
92	2.55416e-285	1.94566	0.523	0.178	9.34822e-283	Endothelial Cells	THBS1
93	1.07823e-273	1.93115	0.572	0.224	3.94631e-271	Endothelial Cells	ISG15
94	7.02977e-307	1.90777	0.569	0.2	2.5729e-304	Endothelial Cells	COL12A1
95	3.09632e-240	1.88747	0.592	0.283	1.13325e-237	Endothelial Cells	RFTN1
96	1.21396e-120	1.50202	0.518	0.304	4.44308e-118	Endothelial Cells	EFHD1
97	1.23956e-122	1.39894	0.644	0.503	4.5368e-120	Endothelial Cells	NR2F2
98	0	1.30578	0.993	0.954	0	Endothelial Cells	SPARC
147	0	4.68692	0.885	0.108	0	VLMC/CAF	SFRP2
148	0	4.06979	0.509	0.041	0	VLMC/CAF	TMEM119
149	0	3.475	0.804	0.153	0	VLMC/CAF	DCN
150	0	3.39976	0.826	0.188	0	VLMC/CAF	COL12A1
151	0	3.17296	0.753	0.168	0	VLMC/CAF	THBS1
152	0	2.82393	0.741	0.21	0	VLMC/CAF	VCAN
153	0	2.53643	0.617	0.183	0	VLMC/CAF	CCN2
154	0	2.15935	0.748	0.31	0	VLMC/CAF	LGALS3
155	4.22999e-251	2.07776	0.551	0.187	1.54818e-248	VLMC/CAF	IGFBP5
156	0	2.01996	0.893	0.423	0	VLMC/CAF	IGFBP4
157	0	1.92792	0.976	0.676	0	VLMC/CAF	POSTN
158	4.85548e-226	1.89918	0.544	0.198	1.7771e-223	VLMC/CAF	HLA-DQA1
159	3.85009e-233	1.75702	0.718	0.354	1.40913e-230	VLMC/CAF	CTSS
160	3.16389e-153	1.5637	0.619	0.333	1.15798e-150	VLMC/CAF	CD68
161	3.12902e-133	1.45752	0.527	0.255	1.14522e-130	VLMC/CAF	HLA-DMB
162	8.4192e-199	1.43779	0.58	0.223	3.08143e-196	VLMC/CAF	TGFB1
163	1.64522e-208	1.42886	0.595	0.228	6.02151e-206	VLMC/CAF	NRP1
164	1.37066e-296	1.38414	0.955	0.78	5.01662e-294	VLMC/CAF	CD74
165	6.47556e-284	1.33997	0.95	0.761	2.37005e-281	VLMC/CAF	HLA-DRA
166	3.18111e-139	1.16988	0.663	0.364	1.16429e-136	VLMC/CAF	MS4A6A

### Sheet: Pat90_mMBM_Niche_1
	p_val	avg_log2FC	pct.1	pct.2	p_val_adj	cluster	gene
39	0	5.39252	0.874	0.033	0	TCs_2	MET
40	0	5.22484	0.817	0.028	0	TCs_2	SOX10
41	0	4.47474	0.91	0.065	0	TCs_2	SPP1
42	0	3.56816	0.577	0.039	0	TCs_2	CENPF
43	0	3.5577	0.949	0.154	0	TCs_2	SORT1
44	0	3.37207	0.751	0.077	0	TCs_2	SOX4
45	0	3.21686	0.922	0.15	0	TCs_2	GPNMB
46	0	2.97308	0.889	0.123	0	TCs_2	NES
47	1.23165e-291	2.95097	0.901	0.149	4.50784e-289	TCs_2	ICAM1
48	1.2608e-219	2.54935	0.973	0.271	4.61452e-217	TCs_2	LGALS3
49	2.73487e-204	2.51715	0.925	0.243	1.00096e-201	TCs_2	APP
50	1.23109e-232	2.4694	0.586	0.062	4.50579e-230	TCs_2	SIRPA
51	5.16011e-260	2.29969	0.799	0.109	1.8886e-257	TCs_2	CAV1
52	2.92426e-193	2.15903	0.523	0.059	1.07028e-190	TCs_2	DDR2
53	6.52856e-157	2.05474	0.817	0.191	2.38945e-154	TCs_2	PCNA
54	3.235e-137	2.01409	0.751	0.178	1.18401e-134	TCs_2	TGFBI
55	2.18347e-134	1.62281	0.52	0.081	7.99152e-132	TCs_2	NCSTN
56	1.49179e-111	1.47638	0.739	0.179	5.45993e-109	TCs_2	IFI6
57	1.55238e-136	1.45899	0.505	0.075	5.6817e-134	TCs_2	ANGPT1
58	2.73832e-105	1.3437	0.703	0.169	1.00223e-102	TCs_2	IDH1
1	2.31639e-256	2.27729	0.513	0.176	8.478e-254	Immune Cells	CD69
2	0	2.02251	0.81	0.35	0	Immune Cells	IL7R
3	1.79175e-303	1.80197	0.656	0.296	6.5578e-301	Immune Cells	CYTIP
4	1.20949e-231	1.76834	0.578	0.27	4.42673e-229	Immune Cells	CD52
5	0	1.68758	0.797	0.394	0	Immune Cells	CXCR4
6	2.59734e-287	1.58034	0.689	0.347	9.50626e-285	Immune Cells	TRAC
7	1.63522e-236	1.56273	0.641	0.332	5.98489e-234	Immune Cells	CD2
8	6.68042e-176	1.50715	0.535	0.267	2.44503e-173	Immune Cells	CORO1A
9	1.9333e-196	1.49132	0.58	0.298	7.07586e-194	Immune Cells	CD3G
10	2.27403e-243	1.41999	0.673	0.369	8.32296e-241	Immune Cells	CD48
11	7.30361e-84	1.10769	0.52	0.355	2.67312e-81	Immune Cells	CCL5
12	1.08031e-271	1.10266	0.829	0.579	3.95393e-269	Immune Cells	PTPRC
13	3.64843e-110	0.821057	0.665	0.508	1.33533e-107	Immune Cells	CD44
14	7.12859e-37	0.657294	0.501	0.425	2.60907e-34	Immune Cells	ITGB2
15	1.44582e-168	0.563207	0.929	0.852	5.2917e-166	Immune Cells	HLA-A
23	0	2.90347	0.79	0.181	0	TAMs	MS4A6A
24	0	2.8917	0.769	0.168	0	TAMs	FCER1G
25	0	2.86914	0.892	0.236	0	TAMs	C1QC
26	0	2.60655	0.767	0.184	0	TAMs	FCGR3A
27	3.14995e-304	2.60185	0.565	0.119	1.15288e-301	TAMs	CD68
28	0	2.37538	0.906	0.337	0	TAMs	APOE
29	2.94636e-261	2.27747	0.555	0.132	1.07837e-258	TAMs	CD163
30	3.1802e-289	2.05545	0.694	0.206	1.16395e-286	TAMs	AIF1
31	1.54975e-171	1.49901	0.642	0.242	5.67207e-169	TAMs	CTSH
32	2.92673e-200	1.48049	0.74	0.301	1.07118e-197	TAMs	HLA-DMB
33	3.25825e-165	1.25724	0.777	0.377	1.19252e-162	TAMs	CTSS
34	5.41239e-181	1.21385	0.848	0.463	1.98093e-178	TAMs	HLA-DPB1
35	6.05742e-118	1.07379	0.702	0.337	2.21702e-115	TAMs	CD4
36	5.28999e-95	1.02333	0.568	0.259	1.93614e-92	TAMs	HLA-DQA1
37	9.43383e-75	0.816015	0.547	0.258	3.45278e-72	TAMs	LGALS3
38	4.10908e-137	0.696565	0.97	0.787	1.50392e-134	TAMs	HLA-DRA
16	1.06177e-242	2.40708	0.635	0.165	3.88608e-240	VLMC/CAF	CCN2
17	3.2979e-281	2.20939	0.871	0.36	1.20703e-278	VLMC/CAF	DCN
18	1.85931e-121	1.37149	0.662	0.282	6.80509e-119	VLMC/CAF	IGFBP4
19	7.03997e-103	1.01559	0.861	0.506	2.57663e-100	VLMC/CAF	SPARC
20	2.68011e-37	0.892185	0.534	0.326	9.80919e-35	VLMC/CAF	IGFBP5
21	3.71571e-78	0.888558	0.803	0.497	1.35995e-75	VLMC/CAF	IFITM3
22	3.85529e-60	7.1528	0.769	0.028	1.41104e-57	Astrocytes (GFAP+)	GFAP

### Sheet: Pat90_mMBM_Niche_2
	p_val	avg_log2FC	pct.1	pct.2	p_val_adj	cluster	gene
45	1.7942e-170	1.58584	0.901	0.556	6.56676e-168	TCs_2	HLA-C
46	1.05313e-102	1.31828	0.693	0.334	3.85447e-100	TCs_2	TAP1
47	8.19652e-134	1.23616	0.917	0.515	2.99992e-131	TCs_2	CD74
48	2.04523e-130	1.20425	0.881	0.426	7.48554e-128	TCs_2	HLA-DRA
49	1.18041e-101	1.04066	0.847	0.536	4.32031e-99	TCs_2	STAT1
50	1.5626e-91	0.992578	0.699	0.308	5.71912e-89	TCs_2	HLA-DPB1
51	5.42511e-102	0.927313	0.587	0.192	1.98559e-99	TCs_2	HLA-DMB
52	5.80838e-46	0.86177	0.582	0.316	2.12587e-43	TCs_2	IFI6
53	2.29867e-90	0.826514	0.964	0.699	8.41313e-88	TCs_2	HLA-B
54	2.7302e-118	0.788754	0.69	0.223	9.99253e-116	TCs_2	C1QC
55	8.68856e-87	0.769478	0.92	0.66	3.18001e-84	TCs_2	SPP1
56	2.60031e-83	0.703882	0.714	0.315	9.51715e-81	TCs_2	CTSS
57	8.24773e-75	0.700845	0.562	0.208	3.01867e-72	TCs_2	AIF1
58	3.94844e-85	0.697171	0.953	0.732	1.44513e-82	TCs_2	HLA-A
59	1.26822e-41	0.645595	0.773	0.529	4.6417e-39	TCs_2	ICAM1
60	2.78965e-79	0.641847	0.574	0.207	1.02101e-76	TCs_2	FCER1G
61	9.78362e-71	0.598221	0.616	0.244	3.5808e-68	TCs_2	FCGR3A
62	7.24692e-41	0.559857	0.707	0.459	2.65237e-38	TCs_2	STAT3
63	0	2.48605	0.833	0.104	0	Cycling TCs_1	L1CAM
64	0	2.02269	0.744	0.128	0	Cycling TCs_1	KIT
65	0	1.8671	0.724	0.134	0	Cycling TCs_1	HILPDA
66	0	1.75321	0.992	0.486	0	Cycling TCs_1	MET
67	1.53655e-303	1.59214	0.708	0.199	5.62377e-301	Cycling TCs_1	ERBB3
68	5.768e-299	1.55685	0.663	0.172	2.11109e-296	Cycling TCs_1	SNTB2
69	0	1.53346	0.879	0.337	0	Cycling TCs_1	EFHD1
70	0	1.52372	0.959	0.463	0	Cycling TCs_1	CAV1
71	0	1.47463	0.806	0.297	0	Cycling TCs_1	MAVS
72	0	1.47166	0.934	0.453	0	Cycling TCs_1	PCNA
73	0	1.45743	0.868	0.233	0	Cycling TCs_1	BZW2
74	0	1.45714	0.761	0.219	0	Cycling TCs_1	NCSTN
75	0	1.42977	0.875	0.396	0	Cycling TCs_1	TGFBI
76	0	1.4061	0.976	0.572	0	Cycling TCs_1	SORT1
77	3.66712e-261	1.33744	0.702	0.222	1.34216e-258	Cycling TCs_1	CCN2
78	7.28346e-197	1.32066	0.549	0.165	2.66575e-194	Cycling TCs_1	TOP2A
79	1.83321e-264	1.31242	0.587	0.143	6.70956e-262	Cycling TCs_1	FBLN1
80	3.81764e-297	1.28668	0.624	0.134	0	Cycling TCs_1	SOX6
81	6.92963e-256	1.23402	0.769	0.286	2.53624e-253	Cycling TCs_1	CENPF
82	3.79061e-305	1.20932	0.926	0.471	1.38736e-300	Cycling TCs_1	S100A4
1	4.79545e-91	0.798391	0.879	0.817	1.75513e-88	NES+ Cells	GPNMB
84	1.72049e-10	2.05881	0.718	0.691	6.297e-08	IFN Cells	SPP1
85	5.47468e-14	1.20659	0.833	0.476	2.00373e-11	IFN Cells	HLA-DRA
86	1.16416e-12	1.16449	0.859	0.56	4.26083e-10	IFN Cells	CD74
87	1.64414e-08	0.878626	0.859	0.73	6.01753e-06	IFN Cells	HLA-B
2	2.89804e-290	3.01	0.803	0.22	1.06068e-287	TAMs	C1QC
3	3.79909e-260	2.87677	0.702	0.159	1.39047e-257	TAMs	MS4A6A
4	2.13096e-232	2.86486	0.644	0.144	7.7993e-230	TAMs	CD4
5	3.74579e-245	2.71555	0.739	0.197	1.37096e-242	TAMs	FCER1G
6	1.01495e-190	2.61943	0.567	0.127	3.71472e-188	TAMs	FCGR1A
7	2.39333e-195	2.5482	0.595	0.139	8.75958e-193	TAMs	CD163
8	8.39427e-178	2.40107	0.652	0.194	3.0723e-175	TAMs	HLA-DMB
9	1.8738e-203	2.36699	0.655	0.162	6.85812e-201	TAMs	ITGB2
10	6.04839e-210	2.31199	0.717	0.198	2.21371e-207	TAMs	AIF1
11	2.96102e-122	2.27866	0.51	0.153	1.08373e-119	TAMs	RNASET2
12	3.50275e-211	2.24836	0.759	0.236	1.28201e-208	TAMs	FCGR3A
13	7.78376e-165	2.09771	0.753	0.319	2.84886e-162	TAMs	CTSS
14	5.99265e-149	1.85518	0.745	0.312	2.19331e-146	TAMs	HLA-DPB1
15	2.91114e-184	1.79115	0.876	0.436	1.06548e-181	TAMs	HLA-DRA
16	5.31958e-160	1.72793	0.734	0.241	1.94697e-157	TAMs	PTPRC
17	2.32929e-150	1.46482	0.907	0.525	8.52521e-148	TAMs	CD74
18	5.39634e-34	1.33043	0.52	0.358	1.97506e-31	TAMs	CTSH
19	3.41548e-95	1.12397	0.858	0.568	1.25007e-92	TAMs	HLA-C
20	1.70751e-113	1.11454	0.948	0.707	6.24949e-111	TAMs	HLA-B
21	2.18554e-47	0.844612	0.753	0.553	7.99906e-45	TAMs	STAT1
25	7.43185e-217	3.47688	0.678	0.099	2.72006e-214	Immune Cells	CD2
26	2.99554e-235	3.39883	0.625	0.072	1.09637e-232	Immune Cells	CD3G
27	1.66444e-240	3.24585	0.731	0.103	6.09185e-238	Immune Cells	TRAC
28	1.26309e-177	3.09291	0.709	0.14	4.6229e-175	Immune Cells	CD8A
29	1.32325e-174	3.08904	0.613	0.098	4.84311e-172	Immune Cells	GZMA
30	4.83811e-182	2.88416	0.709	0.132	1.77075e-179	Immune Cells	CCL5
31	7.79486e-134	2.85168	0.551	0.101	2.85292e-131	Immune Cells	CD52
32	7.87711e-136	2.81879	0.61	0.124	2.88302e-133	Immune Cells	CCL4
33	2.59092e-163	2.8044	0.653	0.118	9.48277e-161	Immune Cells	CXCR4
34	1.45074e-107	2.32921	0.579	0.134	5.30969e-105	Immune Cells	CD48
35	3.92371e-136	2.09021	0.848	0.261	1.43608e-133	Immune Cells	PTPRC
36	9.96966e-78	1.80946	0.619	0.19	3.6489e-75	Immune Cells	ITGB2
37	2.88704e-89	1.50129	0.929	0.58	1.05666e-86	Immune Cells	HLA-C
38	4.31376e-65	1.41785	0.759	0.357	1.57884e-62	Immune Cells	TAP1
39	1.44829e-98	1.386	0.997	0.717	5.30075e-96	Immune Cells	HLA-B
40	8.60812e-67	1.3781	0.873	0.557	3.15057e-64	Immune Cells	STAT1
41	1.66506e-79	1.29108	0.966	0.542	6.0941e-77	Immune Cells	CD74
42	8.1221e-69	1.24032	0.913	0.457	2.97269e-66	Immune Cells	HLA-DRA
43	9.23501e-46	1.13714	0.7	0.337	3.38001e-43	Immune Cells	HLA-DPB1
44	1.99182e-39	0.983095	0.576	0.233	7.29005e-37	Immune Cells	AIF1
88	0	4.781	0.893	0.087	0	Endothelial Cells	SPARCL1
89	3.69044e-226	4.60742	0.502	0.036	1.3507e-223	Endothelial Cells	VWF
90	2.44219e-218	3.77192	0.605	0.058	8.9384e-216	Endothelial Cells	ANGPT2
91	5.91018e-173	3.44999	0.51	0.051	2.16313e-170	Endothelial Cells	CD93
92	6.10197e-172	3.34976	0.551	0.061	2.23332e-169	Endothelial Cells	FLT1
93	3.93361e-166	2.96663	0.626	0.084	1.4397e-163	Endothelial Cells	PDGFA
94	6.1963e-121	2.81652	0.889	0.35	2.26785e-118	Endothelial Cells	EPAS1
95	3.60638e-118	2.7692	0.794	0.24	1.31993e-115	Endothelial Cells	IGFBP4
96	2.30899e-83	2.25233	0.588	0.144	8.4509e-81	Endothelial Cells	RFTN1
97	3.46563e-38	1.82045	0.51	0.205	1.26842e-35	Endothelial Cells	NR2F2
98	8.29209e-68	1.55361	0.815	0.316	3.0349e-65	Endothelial Cells	THBS1
99	7.88513e-65	1.39551	0.942	0.665	2.88596e-62	Endothelial Cells	IFITM3
100	2.01471e-29	1.38657	0.671	0.383	7.37385e-27	Endothelial Cells	CCN2
101	2.97277e-58	1.35657	0.979	0.723	1.08803e-55	Endothelial Cells	ACTA2
102	3.69009e-63	1.1647	1	0.721	1.35057e-60	Endothelial Cells	HLA-B
103	8.15299e-58	1.06793	0.992	0.849	2.98399e-55	Endothelial Cells	SPARC
104	4.15609e-22	1.03534	0.626	0.388	1.52113e-19	Endothelial Cells	ITGAV
105	6.84202e-16	0.721806	0.584	0.359	2.50418e-13	Endothelial Cells	TGFB1
106	1.37763e-33	0.708104	0.947	0.583	5.04213e-31	Endothelial Cells	HLA-C
107	5.91559e-27	0.627467	0.963	0.548	2.1651e-24	Endothelial Cells	CD74
108	2.1084e-53	3.32804	0.611	0.132	7.71674e-51	VLMC/CAF	POSTN
109	7.40682e-39	2.53192	0.565	0.138	2.7109e-36	VLMC/CAF	CXCR4
110	5.83892e-22	1.5488	0.537	0.183	2.13704e-19	VLMC/CAF	RNASET2
111	9.66011e-16	1.38476	0.685	0.372	3.5356e-13	VLMC/CAF	TAP1
112	8.866e-30	1.36756	0.944	0.591	3.24496e-27	VLMC/CAF	HLA-C
113	4.27382e-25	1.36403	0.898	0.567	1.56422e-22	VLMC/CAF	STAT1
114	6.80775e-32	1.34908	0.981	0.556	2.49164e-29	VLMC/CAF	CD74
115	1.39145e-31	1.34493	0.963	0.472	5.09272e-29	VLMC/CAF	HLA-DRA
116	1.22149e-32	1.34402	0.981	0.727	4.47064e-30	VLMC/CAF	HLA-B
117	3.8378e-21	1.32921	0.685	0.272	1.40464e-18	VLMC/CAF	C1QC
118	1.1648e-20	1.30918	0.583	0.205	4.26318e-18	VLMC/CAF	ITGB2
119	1.778e-16	1.23165	0.694	0.357	6.50748e-14	VLMC/CAF	CTSS
120	7.30089e-15	1.22859	0.648	0.33	2.67212e-12	VLMC/CAF	THBS1
121	7.21886e-24	1.17208	0.741	0.281	2.6421e-21	VLMC/CAF	FCGR3A
122	2.85024e-17	1.14986	0.722	0.349	1.04319e-14	VLMC/CAF	HLA-DPB1
123	5.39078e-15	0.942796	0.602	0.245	1.97303e-12	VLMC/CAF	AIF1
124	1.60182e-14	0.926344	0.583	0.246	5.86267e-12	VLMC/CAF	FCER1G
125	7.71189e-13	0.822484	0.509	0.209	2.82255e-10	VLMC/CAF	MS4A6A
126	3.19279e-10	0.700736	0.519	0.235	1.16856e-07	VLMC/CAF	HLA-DMB
127	4.3963e-13	0.617584	0.639	0.285	1.60905e-10	VLMC/CAF	PTPRC
128	9.20501e-07	4.4606	1	0.139	0.000336904	Epithelial Cells	CDH1
83	4.25885e-18	4.93829	0.85	0.219	1.55874e-15	Astrocytes (GFAP+)	GFAP
22	6.34559e-14	1.36948	0.645	0.765	2.32249e-11	Low Count Cells	HLA-A
23	3.1742e-14	0.965394	0.704	0.733	1.16176e-11	Low Count Cells	HLA-B
24	3.39616e-11	0.930402	0.635	0.56	1.243e-08	Low Count Cells	CD74

### Sheet: MET_Niches_Pat90_mMBM
		No	Group	Value	Gene
		1	METhigh	96	BZW2
		2	METhigh	243	BZW2
		3	METhigh	129	BZW2
		4	METlow	17	BZW2
		5	METlow	36	BZW2
		6	METlow	7	BZW2
		7	METlow	31	BZW2
		8	METhigh	0	CD8A
		9	METhigh	0	CD8A
		10	METhigh	2	CD8A
		11	METlow	30	CD8A
		12	METlow	101	CD8A
		13	METlow	131	CD8A
		14	METlow	71	CD8A
		15	METhigh	411	MET
		16	METhigh	1060	MET
		17	METhigh	592	MET
		18	METlow	108	MET
		19	METlow	277	MET
		20	METlow	2	MET
		21	METlow	187	MET
		22	METhigh	202	SOX4
		23	METhigh	331	SOX4
		24	METhigh	276	SOX4
		25	METlow	93	SOX4
		26	METlow	149	SOX4
		27	METlow	18	SOX4
		28	METlow	167	SOX4
		29	METhigh	31	STAT1
		30	METhigh	85	STAT1
		31	METhigh	68	STAT1
		32	METlow	155	STAT1
		33	METlow	455	STAT1
		34	METlow	268	STAT1
		35	METlow	263	STAT1
		36	METhigh	8	TAP1
		37	METhigh	12	TAP1
		38	METhigh	11	TAP1
		39	METlow	122	TAP1
		40	METlow	278	TAP1
		41	METlow	93	TAP1
		42	METlow	153	TAP1
		43	METhigh	122	BZW2
		44	METhigh	0	CD8A
		45	METhigh	439	MET
		46	METhigh	53	STAT1
		47	METhigh	11	TAP1
		48	METhigh	281	SOX4
