## Supplementary material for "Unraveling the Single-Cell Spatial Landscapes of Melanoma Brain Metastases": Table S12

### Sheet: Tabelle1
				MACSima multiplex fluorescence imaging results results
		cell count	CD8A (counts)	CD8A_%	HLA-DR (counts)	HLA-DR_%	CD8A/HLA-DR (counts)	CD8A/HLA-DR_%	CD274/PD-L1 (counts)	CD274/PD-L1_%	CD279/PD-1 (counts)	CD279/PD-1_%	CD163 (counts)	CD163_%
	Pat 19_Cereb_ROI 1	11868	362	3.05022	127	1.0701	0	0	239	2.01382	27	0.227503	26	0.219077
	Pat 90_primary mM_ROI 2	14369	187	1.30141	65	0.452363	4	0.0278377	115	0.800334	49	0.341012	626	4.3566
	Pat 90_mMBM_B_ROI 3	9510	559	5.87802	182	1.91377	37	0.389064	81	0.851735	257	2.70242	447	4.70032
	Pat 19_FL_A_ROI 4	18176	831	4.57196	203	1.11686	20	0.110035	14	0.0770246	556	3.05898	804	4.42342
	Pat 19_FL_B_ROI 5	16502	1850	11.2108	185	1.12108	41	0.248455	90	0.545388	573	3.47231	807	4.89032
	Pat 23_A_ROI 6	12933	170	1.31447	31	0.239697	0	0	26	0.201036	155	1.19848	573	4.43053
	Pat 15_B_ROI 7	12849	553	4.30384	142	1.10514	4	0.0311308	131	1.01953	307	2.38929	590	4.5918
	Pat 24_ROI 8	5049	171	3.38681	29	0.574371	6	0.118835	39	0.77243	4	0.0792236	186	3.6839
	Pat90_mMBM_A_ROI 9	7409	485	6.54609	64	0.863814	1	0.0134971	74	0.998785	183	2.46997	354	4.77797
	CNS_2_ROI 10	3898	109	2.79631	39	1.00051	3	0.0769625	44	1.12878	57	1.46229	187	4.79733
	Pat 23_C_ROI 11	15613	214	1.37065	92	0.589253	6	0.0384295	43	0.275412	144	0.922308	704	4.50906
	Pat 15_A_ROI 12	10635	926	8.7071	107	1.00611	6	0.0564175	71	0.667607	340	3.19699	577	5.42548
	PCNSL_6_ROI 13	3785	36	0.951123	30	0.792602	0	0	21	0.554822	99	2.61559	220	5.81242
	Pat 23_B_ROI 14	7895	133	1.68461	19	0.240659	1	0.0126662	80	1.0133	95	1.20329	206	2.60925
	Median			4.07667		0.86331		0.0802379		0.780001		1.80998		4.23053
	SD			2.96756		0.4212		0.107526		0.463805		1.1267		1.32362
