## Supplementary material for "Unraveling the Single-Cell Spatial Landscapes of Melanoma Brain Metastases": Table S13

### Sheet: KRQG9P_hBrain_100g_gene_list
Gene	Ensembl ID	Probesets
ABCB5	ENSG00000004846	8
ACTA2	ENSG00000107796	8
ANGPT2	ENSG00000091879	8
AXL	ENSG00000167601	8
BCL11B	ENSG00000127152	8
BDNF	ENSG00000176697	8
BZW2	ENSG00000136261	8
C1QC	ENSG00000159189	2
CADM1	ENSG00000182985	8
CCN2	ENSG00000118523	8
CCND3	ENSG00000112576	7
CCR7	ENSG00000126353	8
CCR8	ENSG00000179934	8
CD44	ENSG00000026508	8
CD69	ENSG00000110848	8
CD74	ENSG00000019582	8
CD8A	ENSG00000153563	8
CD93	ENSG00000125810	8
CHI3L1	ENSG00000133048	8
CHL1	ENSG00000134121	8
CLDN5	ENSG00000184113	6
CSF1	ENSG00000184371	8
CSF1R	ENSG00000182578	8
CTLA4	ENSG00000163599	8
DCX	ENSG00000077279	8
DDX60	ENSG00000137628	8
EIF2AK2	ENSG00000055332	8
ENG	ENSG00000106991	8
EOMES	ENSG00000163508	8
EPAS1	ENSG00000116016	8
FGF4	ENSG00000075388	8
GFAP	ENSG00000131095	8
GLIS3	ENSG00000107249	8
GZMB	ENSG00000100453	7
HLA-A	ENSG00000206503	6
HLA-B	ENSG00000234745	8
HLA-C	ENSG00000204525	4
HLA-DPB1	ENSG00000223865	8
HLA-DRA	ENSG00000204287	8
HSV1_LAT	HSV1_LAT	8
HSV1_UL29	HSV1_UL29	8
HSV1_US1	HSV1_US1	4
ICAM1	ENSG00000090339	8
ICAM2	ENSG00000108622	7
IFI44L	ENSG00000137959	8
IFI6	ENSG00000126709	2
IFNB1	ENSG00000171855	8
IL1RL1	ENSG00000115602	8
ISG15	ENSG00000187608	3
ITGA5	ENSG00000161638	8
ITGA6	ENSG00000091409	8
ITGA9	ENSG00000144668	8
ITGAE	ENSG00000083457	8
ITGAV	ENSG00000138448	8
ITGB7	ENSG00000139626	8
L1CAM	ENSG00000198910	8
LGALS3	ENSG00000131981	5
LGALS9	ENSG00000168961	8
LIF	ENSG00000128342	8
LIFR	ENSG00000113594	8
MAP2	ENSG00000078018	8
MAVS	ENSG00000088888	8
MEF2C	ENSG00000081189	8
MET	ENSG00000105976	8
MFSD2A	ENSG00000168389	8
MX1	ENSG00000157601	8
MX2	ENSG00000183486	8
NCAM1	ENSG00000149294	8
NGF	ENSG00000134259	7
NGFR	ENSG00000064300	8
NRXN2	ENSG00000110076	8
OAS3	ENSG00000111331	8
PDCD1	ENSG00000188389	2
PDCD1LG2	ENSG00000197646	8
PDGFA	ENSG00000197461	8
Pegivirus_5UTR	Pegivirus_5UTR	2
Pegivirus_CDS	Pegivirus_CDS	4
S2_N	S2_N	8
S2_orf1ab	S2_orf1ab	8
SIRPA	ENSG00000198053	8
SLC14A1	ENSG00000141469	8
SLCO5A1	ENSG00000137571	8
SNAP25	ENSG00000132639	4
SORT1	ENSG00000134243	8
SOX6	ENSG00000110693	8
SPARC	ENSG00000113140	8
SPARCL1	ENSG00000152583	8
SPP1	ENSG00000118785	8
STAT1	ENSG00000115415	8
STMN2	ENSG00000104435	8
SYT1	ENSG00000067715	4
TAP1	ENSG00000168394	8
TCF7	ENSG00000081059	8
TGFB3	ENSG00000119699	8
TMEM119	ENSG00000183160	8
TNFSF10	ENSG00000121858	8
TRIM21	ENSG00000132109	8
TTR	ENSG00000118271	6
VAMP1	ENSG00000139190	8
VWF	ENSG00000110799	8
